# Multiomic Body Mass Index signatures in blood reveal clinically relevant population heterogeneity and variable responses to a healthy lifestyle intervention

**DOI:** 10.1101/2022.01.20.22269601

**Authors:** Kengo Watanabe, Tomasz Wilmanski, Christian Diener, John C. Earls, Anat Zimmer, Briana Lincoln, Jennifer J. Hadlock, Jennifer C. Lovejoy, Sean M. Gibbons, Andrew T. Magis, Leroy Hood, Nathan D. Price, Noa Rappaport

**Affiliations:** Institute for Systems Biology, Seattle, WA 98109, USA; Thorne HealthTech, New York, NY 10019, USA; Department of Bioengineering, University of Washington, Seattle, WA 98195, USA; eScience Institute, University of Washington, Seattle, WA 98195, USA; Phenome Health, Seattle, WA 98109, USA

## Abstract

Multiomic profiling can reveal population heterogeneity for both health and disease states. Obesity drives a myriad of metabolic perturbations in individuals and is a risk factor for multiple chronic diseases. Here, we report a global atlas of cross-sectional and longitudinal changes in 1,111 blood analytes associated with variation in Body Mass Index (BMI), as well as the multiomic associations with host polygenic risk scores and gut microbiome composition, from a cohort of 1,277 individuals enrolled in a wellness program. Machine learning model predictions of BMI from blood multiomics captured heterogeneous phenotypic states of host metabolism and gut microbiome composition, better than classically-measured BMI. Moreover, longitudinal analyses identified variable BMI trajectories for different omics measures in response to a healthy lifestyle intervention; metabolomics-inferred BMI decreased to a greater extent than actual BMI, while proteomics-inferred BMI exhibited greater resistance to change. Our analyses further revealed blood analyte–analyte associations that were significantly modified by metabolomics-inferred BMI and partially reversed in the metabolically obese population during the intervention. Taken together, our findings provide a blood atlas of the molecular perturbations associated with changes in obesity status, serving as a valuable resource to robustly quantify metabolic health for predictive and preventive medicine.
