## Supplementary Data 1 for "Multiomic Body Mass Index signatures in blood reveal clinically relevant population heterogeneity and variable responses to a healthy lifestyle intervention"

### Sheet: README
Supplementary Data 1. Cohort summary.
This .xlsx file contains demographic summary of the study cohorts and statistical test summaries for the independency of split sets.
Abbreviation: WHtR, waist-to-height ratio; BMI, body mass index; PC, principal component; ANOVA, analysis of variance; MetBMI, metabolomics-inferred BMI.
CohortDemographics
This sheet contains demographic summary of the study cohorts:
• Arivale: the main Arivale cohort (Fig. 1a, Supplementary Fig. 1a–c).
• Arivale_sub1: the Arivale sub-cohort for the gut microbiome analyses (Fig. 4a).
• Arivale_sub2: the Arivale sub-cohort for the longitudinal analyses (Fig. 5a).
• Arivale_sub3: the Arivale sub-cohort for the WHtR analyses (Supplementary Fig. 7a).
• TwinsUK: the external TwinsUK cohort (Fig. 1a, Supplementary Fig. 1d–f).
• TwinsUK_sub: the TwinsUK sub-cohort for the gut microbiome analyses (Fig. 4a).
Column description:
– Cohort: target cohort label for the row.
– Sex: indication of the overall or sex-stratified summary for the row.
– N: the number of participants.
– BMI_[summary statistic]: summary statistic of baseline BMI.
– Age_[summary statistic]: summary statistic of baseline age.
– PC1_[summary statistic]: summary statistic of ancestry PC1*.
– PC2_[summary statistic]: summary statistic of ancestry PC2*.
– PC3_[summary statistic]: summary statistic of ancestry PC3*.
– PC4_[summary statistic]: summary statistic of ancestry PC4*.
– PC5_[summary statistic]: summary statistic of ancestry PC5*.
– WHtR_[summary statistic]: summary statistic of baseline WHtR*.
*Empty unless all the participants in the target cohort had the variable values.
ArivaleSplitSets_BMImodel
This sheet contains statistical test summary for the indepency of the ten split sets that were prepared for the omics-based BMI models (Fig. 1a).
Column description:
– Variable: (baseline) variable that was compared among the split sets.
– StatisticalTest: statistical test used for the variable comparison.
– N: sample size.
– DoF: degrees of freedom. For ANOVA, the former and latter indicate between-groups and within-groups, respectively.
– Statistic: test statistic of the test.
– Pval: P-value of the test.
– AdjPval: adjusted P-value with the Benjamini–Hochberg method across the 8 tested variables.
ArivaleSplitSets_Classifier1
This sheet contains statistical test summary for the independency of the five split sets that were prepared for the Arivale gut microbiome-based obesity classifiers (Fig. 4a).
In particular, this sheet includes comparisons of the five split sets per each classifer, complementary to the following ArivaleSplitSets_Classifier2 sheet.
Column description:
– Classifier: classifier for which the five split sets were prepared.
– Variable: (baseline) variable that was compared among the split sets.
– StatisticalTest: statistical test used for the variable comparison.
– N: sample size.
– DoF: degrees of freedom. For ANOVA, the former and latter indicate between-groups and within-groups, respectively.
– Statistic: test statistic of the test.
– Pval: P-value of the test.
– AdjPval_within: adjusted P-value with the Benjamini–Hochberg method across the 9 tested variables within each target classifier. Just reference purpose.
– AdjPval_all: adjusted P-value with the Benjamini–Hochberg method across all the 18 tests (9 tested variables x 2 classifiers).
ArivaleSplitSets_Classifier2
This sheet contains statistical test summary for the independency of the five split sets that were prepared for the Arivale gut microbiome-based obesity classifiers (Fig. 4a).
In particular, this sheet includes comparisons of the ten split sets across the classifers (per each class), complementary to the above ArivaleSplitSets_Classifier1 sheet.
Column description:
– BMIorMetBMIclass: BMI class or MetBMI class within each split set.
– Variable: (baseline) variable that was compared among the split sets.
– StatisticalTest: statistical test used for the variable comparison.
– N: sample size.
– DoF: degrees of freedom. For ANOVA, the former and latter indicate between-groups and within-groups, respectively.
– Statistic: test statistic of the test.
– Pval: P-value of the test.
– AdjPval_within: adjusted P-value with the Benjamini–Hochberg method across the 8 tested variables within each class. Just reference purpose.
– AdjPval_all: adjusted P-value with the Benjamini–Hochberg method across all the 16 tests (8 tested variables x 2 classes).
TwinsUKSplitSets_Classifier1
This sheet contains statistical test summary for the independency of the five split sets that were prepared for the TwinsUK gut microbiome-based obesity classifiers (Fig. 4a).
In particular, this sheet includes comparisons of the five split sets per each classifer, complementary to the following TwinsUKSplitSets_Classifier2 sheet.
Column description:
– Classifier: classifier for which the five split sets were prepared.
– Variable: variable that was compared among the split sets.
– StatisticalTest: statistical test used for the variable comparison.
– N: sample size.
– DoF: degrees of freedom. For ANOVA, the former and latter indicate between-groups and within-groups, respectively.
– Statistic: test statistic of the test.
– Pval: P-value of the test.
– AdjPval_within: adjusted P-value with the Benjamini–Hochberg method across the 4 tested variables within each target classifier. Just reference purpose.
– AdjPval_all: adjusted P-value with the Benjamini–Hochberg method across all the 8 tests (4 tested variables x 2 classifiers).
TwinsUKSplitSets_Classifier2
This sheet contains statistical test summary for the independency of the five split sets that were prepared for the TwinsUK gut microbiome-based obesity classifiers (Fig. 4a).
In particular, this sheet includes comparisons of the ten split sets across the classifers (per each class), complementary to the above TwinsUKSplitSets_Classifier1 sheet.
Column description:
– BMIorMetBMIclass: BMI class or MetBMI class within each split set.
– Variable: (baseline) variable that was compared among the split sets.
– StatisticalTest: statistical test used for the variable comparison.
– N: sample size.
– DoF: degrees of freedom. For ANOVA, the former and latter indicate between-groups and within-groups, respectively.
– Statistic: test statistic of the test.
– Pval: P-value of the test.
– AdjPval_within: adjusted P-value with the Benjamini–Hochberg method across the 3 tested variables within each class. Just reference purpose.
– AdjPval_all: adjusted P-value with the Benjamini–Hochberg method across all the 6 tests (3 tested variables x 2 classes).
ArivaleSplitSets_WHtRmodel
This sheet contains statistical test summary for the indepency of the ten split sets that were prepared for the omics-based WHtR models (Supplementary Fig. 7a).
Column description:
– Variable: (baseline) variable that was compared among the split sets.
– StatisticalTest: statistical test used for the variable comparison.
– N: sample size.
– DoF: degrees of freedom. For ANOVA, the former and latter indicate between-groups and within-groups, respectively.
– Statistic: test statistic of the test.
– Pval: P-value of the test.
– AdjPval: adjusted P-value with the Benjamini–Hochberg method across the 9 tested variables.

### Sheet: CohortDemographics
Cohort	Sex	N	BMI_Mean	BMI_SD	BMI_Min	BMI_Median	BMI_Max	Age_Mean	Age_SD	Age_Min	Age_Median	Age_Max	PC1_Mean	PC1_SD	PC1_Min	PC1_Median	PC1_Max	PC2_Mean	PC2_SD	PC2_Min	PC2_Median	PC2_Max	PC3_Mean	PC3_SD	PC3_Min	PC3_Median	PC3_Max	PC4_Mean	PC4_SD	PC4_Min	PC4_Median	PC4_Max	PC5_Mean	PC5_SD	PC5_Min	PC5_Median	PC5_Max	WHtR_Mean	WHtR_SD	WHtR_Min	WHtR_Median	WHtR_Max
Arivale	Overall	1277	28.4216	5.88886	17.5033	27.3951	45.8808	46.5772	10.8	22.011	47.0411	79.2601	-0.000838083	0.0150473	-0.0521423	0.00606528	0.00735068	0.000802474	0.0170309	-0.0220785	-0.00183156	0.117063	-0.00071605	0.0140391	-0.0221879	-0.00341679	0.0786543	0.00122166	0.0125488	-0.0657428	0.00483268	0.0262133	-0.00177598	0.0186909	-0.15239	0.00226358	0.0216435
Arivale	Female	821	28.6046	6.325	17.7123	27.7981	45.8808	47.5959	10.6224	22.0438	48.0548	79.2601	-0.00042758	0.0150338	-0.0521423	0.00612917	0.00721382	0.000250123	0.0161743	-0.0220785	-0.00189647	0.116371	-0.00218178	0.0106471	-0.021312	-0.00349928	0.0719605	0.00172521	0.0113426	-0.0585514	0.00492139	0.0233299	-0.00171427	0.0185637	-0.15239	0.00231942	0.0211016
Arivale	Male	456	28.0922	4.99857	17.5033	27.0117	43.3951	44.743	10.8861	22.011	45.0246	73.2272	-0.00157717	0.0150599	-0.0519977	0.00583196	0.00735068	0.00179695	0.0184502	-0.0218548	-0.00168832	0.117063	0.00192291	0.0183735	-0.0221879	-0.00320975	0.0786543	0.000315069	0.0144385	-0.0657428	0.00456649	0.0262133	-0.00188707	0.0189377	-0.115414	0.00209907	0.0216435
Arivale_sub1	Overall	702	28.6637	6.04938	18.0096	27.4975	45.774	46.5631	10.1104	22.011	47.0246	71.0246	-0.000127975	0.0141934	-0.0520334	0.00609244	0.00721828	0.00128475	0.0174847	-0.0218548	-0.00184852	0.117063	-0.00119463	0.0128653	-0.0221879	-0.00341079	0.0727917	0.00120934	0.0125152	-0.0657428	0.00483454	0.0262133	-0.00235598	0.0203478	-0.15239	0.00225775	0.0216435
Arivale_sub1	Female	486	28.9629	6.2982	18.0096	28.1632	45.774	47.0213	9.91827	23.0493	48.0082	71.0246	0.000368503	0.0139941	-0.0520334	0.00613252	0.00717786	0.000694059	0.0161541	-0.0217819	-0.00192237	0.106524	-0.00250509	0.00950642	-0.0198057	-0.00355074	0.0719605	0.00202213	0.0111313	-0.0585514	0.00500912	0.0233299	-0.00224944	0.0200253	-0.15239	0.00231119	0.0211016
Arivale_sub1	Male	216	27.9904	5.40157	18.1154	26.8502	43.3951	45.5323	10.4801	22.011	46.0356	70.0575	-0.00124505	0.0146031	-0.0519977	0.00590402	0.00721828	0.00261382	0.0201381	-0.0218548	-0.00167289	0.117063	0.00175392	0.0179772	-0.0221879	-0.00296984	0.0727917	-0.000619432	0.015044	-0.0657428	0.00419387	0.0262133	-0.00259569	0.0211008	-0.110565	0.00202214	0.0216435
Arivale_sub2	Overall	608	28.0505	5.81108	18.0096	27.1388	45.8808	47.154	10.1205	22.011	48.0123	71.0246	-0.000814797	0.0149409	-0.0520334	0.00605312	0.00721828	0.00147995	0.0184051	-0.0218801	-0.00179421	0.117063	-0.000575003	0.0141545	-0.0221879	-0.00332374	0.0727917	0.000537673	0.0133519	-0.0657428	0.00447888	0.0262133	-0.00203676	0.0189354	-0.149315	0.00217166	0.0216435
Arivale_sub2	Female	410	28.3378	6.22641	18.0096	27.6742	45.8808	47.7888	10.057	22.0438	48.0356	71.0246	5.30634e-05	0.0146072	-0.0520334	0.00614064	0.00717786	0.000118776	0.0152972	-0.0218801	-0.00191056	0.102552	-0.00215716	0.0101371	-0.0195652	-0.00344908	0.0719605	0.00116545	0.0122015	-0.0585514	0.00471289	0.0233299	-0.00120133	0.0164897	-0.149315	0.00226351	0.0211016
Arivale_sub2	Male	198	27.4558	4.7993	18.1154	26.5418	40.8888	45.8395	10.1504	22.011	47.0315	69.115	-0.00261188	0.0154926	-0.0519977	0.0055908	0.00721828	0.00429855	0.0233685	-0.0218548	-0.00144133	0.117063	0.00270118	0.0196971	-0.0221879	-0.00286259	0.0727917	-0.000762273	0.0154171	-0.0657428	0.00346879	0.0262133	-0.00376669	0.0231472	-0.110565	0.00202154	0.0216435
Arivale_sub3	Overall	1078	28.2812	5.83227	17.5033	27.204	45.8808	46.3905	10.8046	22.011	47.0315	79.2601	-0.000818527	0.0149775	-0.0521423	0.0060569	0.00735068	0.000457506	0.0159688	-0.0220785	-0.00184129	0.116371	-0.000561517	0.0141126	-0.0221879	-0.00339202	0.0786543	0.00106989	0.0127449	-0.0657428	0.00473233	0.0262133	-0.00183124	0.0186554	-0.15239	0.00217935	0.0216435	0.559789	0.0911275	0.359375	0.548932	0.871429
Arivale_sub3	Female	689	28.4544	6.28662	17.7123	27.4357	45.8808	47.5593	10.566	22.0438	48.0657	79.2601	-0.000546518	0.0151431	-0.0521423	0.00611709	0.00721382	-4.78453e-05	0.0153708	-0.0220785	-0.0018983	0.116371	-0.00213687	0.0105809	-0.021312	-0.00347936	0.0719605	0.00147067	0.0116602	-0.0585514	0.00479337	0.0233299	-0.00200013	0.0189662	-0.15239	0.00226358	0.0211016	0.571404	0.0990653	0.359375	0.5625	0.871429
Arivale_sub3	Male	389	27.9744	4.91854	17.5033	26.9248	42.5846	44.3203	10.9253	22.011	44.0821	73.2272	-0.00130031	0.0146865	-0.0518689	0.00581247	0.00735068	0.00135259	0.0169596	-0.0218548	-0.00168433	0.115726	0.00222875	0.0184962	-0.0221879	-0.0032011	0.0786543	0.000360039	0.0144569	-0.0657428	0.00458408	0.0262133	-0.00153211	0.018112	-0.115414	0.0020668	0.0216435	0.539217	0.0706027	0.402985	0.527778	0.768116
TwinsUK	Overall	1834	26.2582	4.31948	16.1565	25.6402	39.9905	61.4174	9.04001	41.23	61.075	87.84
TwinsUK	Female	1774	26.2304	4.3468	16.1565	25.5661	39.9905	61.3979	9.11687	41.23	61.06	87.84
TwinsUK	Male	60	27.0804	3.33865	19.9933	27.2337	36.033	61.9943	6.38914	44.38	62.005	71.69
TwinsUK_sub	Overall	329	25.7149	4.22014	17.2951	25.1953	39.2125	65.6342	8.24089	49.55	65.49	87.84
TwinsUK_sub	Female	307	25.5448	4.26939	17.2951	24.9219	39.2125	65.7864	8.35365	49.55	65.49	87.84
TwinsUK_sub	Male	22	28.0887	2.49789	23.1376	28.1784	32.5011	63.5095	6.23005	52.47	64.32	71.61

### Sheet: ArivaleSplitSets_BMImodel
Variable	StatisticalTest	N	DoF	Statistic	Pval	AdjPval
Sex	Pearson's chi-squared test	1277	9	7.05333	0.631567	0.721791
log_BaseBMI	ANOVA	1277	(9, 1267)	0.804274	0.612378	0.721791
BaseAge	ANOVA	1277	(9, 1267)	0.560879	0.829771	0.829771
PC1	ANOVA	1277	(9, 1267)	1.00226	0.436058	0.721791
PC2	ANOVA	1277	(9, 1267)	1.17679	0.305878	0.721791
PC3	ANOVA	1277	(9, 1267)	0.941537	0.487666	0.721791
PC4	ANOVA	1277	(9, 1267)	0.969788	0.463306	0.721791
PC5	ANOVA	1277	(9, 1267)	2.32955	0.0133256	0.106605

### Sheet: ArivaleSplitSets_Classifier1
Classifier	Variable	StatisticalTest	N	DoF	Statistic	Pval	AdjPval_within	AdjPval_all
BMI class	BMI_class	Pearson's chi-squared test	500	4	6.16987	0.186816	0.688262	0.689826
BMI class	Sex	Pearson's chi-squared test	500	4	0.35408	0.986061	0.986061	0.986061
BMI class	BMI	ANOVA	500	(4, 495)	1.39518	0.234447	0.688262	0.689826
BMI class	Age	ANOVA	500	(4, 495)	0.393323	0.813463	0.949164	0.952066
BMI class	PC1	ANOVA	500	(4, 495)	0.350499	0.843702	0.949164	0.952066
BMI class	PC2	ANOVA	500	(4, 495)	1.20907	0.305997	0.688262	0.689826
BMI class	PC3	ANOVA	500	(4, 495)	0.942837	0.438796	0.688262	0.689826
BMI class	PC4	ANOVA	500	(4, 495)	1.28864	0.273404	0.688262	0.689826
BMI class	PC5	ANOVA	500	(4, 495)	0.908226	0.458841	0.688262	0.689826
MetBMI class	MetBMI_class	Pearson's chi-squared test	427	4	4.34544	0.36127	0.689826	0.689826
MetBMI class	Sex	Pearson's chi-squared test	427	4	3.61989	0.459884	0.689826	0.689826
MetBMI class	BMI	ANOVA	427	(4, 422)	0.916361	0.454227	0.689826	0.689826
MetBMI class	Age	ANOVA	427	(4, 422)	0.319977	0.864592	0.899173	0.952066
MetBMI class	PC1	ANOVA	427	(4, 422)	0.266933	0.899173	0.899173	0.952066
MetBMI class	PC2	ANOVA	427	(4, 422)	1.50128	0.20088	0.674427	0.689826
MetBMI class	PC3	ANOVA	427	(4, 422)	1.69654	0.149815	0.674427	0.689826
MetBMI class	PC4	ANOVA	427	(4, 422)	1.42482	0.224809	0.674427	0.689826
MetBMI class	PC5	ANOVA	427	(4, 422)	0.511703	0.72717	0.899173	0.952066

### Sheet: ArivaleSplitSets_Classifier2
BMIorMetBMIclass	Variable	StatisticalTest	N	DoF	Statistic	Pval	AdjPval_within	AdjPval_all
Normal	Sex	Pearson's chi-squared test	418	9	6.50813	0.68818	0.917573	0.983335
Normal	BMI	ANOVA	418	(9, 408)	0.937475	0.492184	0.917573	0.983335
Normal	Age	ANOVA	418	(9, 408)	1.25458	0.260079	0.917573	0.983335
Normal	PC1	ANOVA	418	(9, 408)	0.32948	0.965088	0.980895	0.983335
Normal	PC2	ANOVA	418	(9, 408)	0.777258	0.637607	0.917573	0.983335
Normal	PC3	ANOVA	418	(9, 408)	1.149	0.326801	0.917573	0.983335
Normal	PC4	ANOVA	418	(9, 408)	1.02169	0.421658	0.917573	0.983335
Normal	PC5	ANOVA	418	(9, 408)	0.276214	0.980895	0.980895	0.983335
Obese	Sex	Pearson's chi-squared test	509	9	2.4048	0.983335	0.983335	0.983335
Obese	BMI	ANOVA	509	(9, 499)	1.33716	0.214737	0.886532	0.983335
Obese	Age	ANOVA	509	(9, 499)	0.404842	0.932577	0.983335	0.983335
Obese	PC1	ANOVA	509	(9, 499)	0.474699	0.891756	0.983335	0.983335
Obese	PC2	ANOVA	509	(9, 499)	1.02823	0.416015	0.886532	0.983335
Obese	PC3	ANOVA	509	(9, 499)	1.07665	0.378362	0.886532	0.983335
Obese	PC4	ANOVA	509	(9, 499)	0.859743	0.561364	0.898182	0.983335
Obese	PC5	ANOVA	509	(9, 499)	0.994739	0.443266	0.886532	0.983335

### Sheet: TwinsUKSplitSets_Classifier1
Classifier	Variable	StatisticalTest	N	DoF	Statistic	Pval	AdjPval_within	AdjPval_all
BMI class	BMI_class	Pearson's chi-squared test	209	4	7.01408	0.135146	0.489756	0.499309
BMI class	Sex	Pearson's chi-squared test	209	4	2.33711	0.674021	0.674021	0.674021
BMI class	BMI	ANOVA	209	(4, 204)	1.37202	0.244878	0.489756	0.499309
BMI class	Age	ANOVA	209	(4, 204)	0.987082	0.415604	0.554139	0.499309
MetBMI class	MetBMI_class	Pearson's chi-squared test	145	4	3.77792	0.436895	0.436895	0.499309
MetBMI class	Sex	Pearson's chi-squared test	145	4	5.40373	0.248322	0.430744	0.499309
MetBMI class	BMI	ANOVA	145	(4, 140)	1.30671	0.270484	0.430744	0.499309
MetBMI class	Age	ANOVA	145	(4, 140)	1.17824	0.323058	0.430744	0.499309

### Sheet: TwinsUKSplitSets_Classifier2
BMIorMetBMIclass	Variable	StatisticalTest	N	DoF	Statistic	Pval	AdjPval_within	AdjPval_all
Normal	Sex	Pearson's chi-squared test	248	9	11.8135	0.224031	0.616633	0.62142
Normal	BMI	ANOVA	248	(9, 238)	0.799994	0.616633	0.616633	0.739959
Normal	Age	ANOVA	248	(9, 238)	0.986954	0.451402	0.616633	0.677104
Obese	Sex	Pearson's chi-squared test	106	9	5.92519	0.747381	0.747381	0.747381
Obese	BMI	ANOVA	106	(9, 96)	1.63383	0.11641	0.34923	0.62142
Obese	Age	ANOVA	106	(9, 96)	1.18929	0.31071	0.466065	0.62142

### Sheet: ArivaleSplitSets_WHtRmodel
Variable	StatisticalTest	N	DoF	Statistic	Pval	AdjPval
Sex	Pearson's chi-squared test	1078	9	9.37671	0.403251	0.81291
log_BaseWHtR	ANOVA	1078	(9, 1068)	0.775054	0.639665	0.81291
log_BaseBMI	ANOVA	1078	(9, 1068)	0.858714	0.561998	0.81291
BaseAge	ANOVA	1078	(9, 1068)	0.581738	0.81291	0.81291
PC1	ANOVA	1078	(9, 1068)	0.760386	0.653361	0.81291
PC2	ANOVA	1078	(9, 1068)	0.671781	0.735033	0.81291
PC3	ANOVA	1078	(9, 1068)	0.651918	0.75282	0.81291
PC4	ANOVA	1078	(9, 1068)	0.808494	0.60846	0.81291
PC5	ANOVA	1078	(9, 1068)	2.00417	0.0358122	0.32231
