## Supplementary Data 6 for "Multiomic Body Mass Index signatures in blood reveal clinically relevant population heterogeneity and variable responses to a healthy lifestyle intervention"

### Sheet: README
Supplementary Data 6. Differences in phenotypic measures between the misclassification strata against the omics-inferred BMI class.
This .xlsx file contains the regression analysis summary for the difference in the obesity-related clinical blood marker, the BMI-associated numeric physiological feature, or the gut microbiome α-diversity metric between the misclassification strata against the omics-inferred BMI class, corresponding to Figure 3d, 3e, 4b and Supplementary Figure 6c.
OLS linear regression model: transformed phenotypic measure ~ intercept + C(misclassification) + BMI + C(sex) + age + PC1 + PC2 + PC3 + PC4 + PC5.
Abbreviation: BMI, body mass index; OLS, ordinary least squares; PC, ancestry principal component; MetBMI, metabolomics-based BMI; ProtBMI, proteomics-based BMI; ChemBMI, clinical chemistries-based BMI; CombiBMI, combined omics-based BMI.
ClinicalBloodMarkers_Arivale
This sheet contains the 10 obesity-related clinical blood markers in the Arivale cohort, corresponding to Figure 3d.
Column description:
– BMIclass: the target BMI class, within which Matched and Mismatched groups against each omics-inferred BMI class was defined.
– FeatureID: ID of the assessed feature (i.e., dependent variable in the OLS linear regression model).
– FeatureLabel: feature label.
– N: sample size (i.e., the number of all the participants, who had the baseline measurement for the feature, within the target BMI class).
– DoF: degrees of freedom in the full model, which is same across omics categories.
– vs[omics-inferred BMI]class_nMatched: the number of participants in the Matched group against the omics-inferred BMI class.
– vs[omics-inferred BMI]class_nMismatched: the number of participants in the Mismatched group against the omics-inferred BMI class.
– vs[omics-inferred BMI]class_UnivarR2: R2 value of the univariate model for the omics-inferred BMI class-based misclassification.
– vs[omics-inferred BMI]class_R2: R2 value of the full model for the omics-inferred BMI class-based misclassification.
– vs[omics-inferred BMI]class_Bcoef: β-coefficient estimate* for the misclassification status (i.e., categorical independent variable) in the full model for the omics-inferred BMI class-based misclassification.
– vs[omics-inferred BMI]class_BcoefSE: the standard error of the above β-coefficient estimate*.
– vs[omics-inferred BMI]class_tStat: t-statistic for the above β-coefficient estimate.
– vs[omics-inferred BMI]class_Pval: P-value derived from the above t-statistic.
– vs[omics-inferred BMI]class_AdjPval_within1: adjusted P-value with the Benjamini–Hochberg method across the 2 BMI classes and 2 omics categories within the feature. Just reference purpose.
– vs[omics-inferred BMI]class_AdjPval_within2: adjusted P-value with the Benjamini–Hochberg method across the 2 BMI classes and 10 features within the omics-inferred BMI class-based misclassification. Just reference purpose.
– vs[omics-inferred BMI]class_AdjPval_all: adjusted P-value with the Benjamini–Hochberg method across all the 40 regressions (2 BMI classes x 2 omics categories x 10 features).
*The unit of β-coefficient is 1 s.d. of the transformed feature when the misclassification status = 1 (Mismatched group).
PhysiologicalFeatures_Arivale
This sheet contains the 27 numeric physiological features that were significantly associated with BMI (Fig. 1e; see Supplementary Data 4) in the Arivale cohort, corresponding to Figure 3e.
Column description:
– BMIclass: the target BMI class, within which Matched and Mismatched groups against each omics-inferred BMI class was defined.
– FeatureID: ID of the assessed feature (i.e., dependent variable in the OLS linear regression model).
– FeatureLabel: feature label.
– N: sample size (i.e., the number of all the participants, who had the baseline measurement for the feature, within the target BMI class).
– DoF: degrees of freedom in the full model, which is same across omics categories.
– vs[omics-inferred BMI]class_nMatched: the number of participants in the Matched group against the omics-inferred BMI class.
– vs[omics-inferred BMI]class_nMismatched: the number of participants in the Mismatched group against the omics-inferred BMI class.
– vs[omics-inferred BMI]class_UnivarR2: R2 value of the univariate model for the omics-inferred BMI class-based misclassification.
– vs[omics-inferred BMI]class_R2: R2 value of the full model for the omics-inferred BMI class-based misclassification.
– vs[omics-inferred BMI]class_Bcoef: β-coefficient estimate* for the misclassification status (i.e., categorical independent variable) in the full model for the omics-inferred BMI class-based misclassification.
– vs[omics-inferred BMI]class_BcoefSE: the standard error of the above β-coefficient estimate*.
– vs[omics-inferred BMI]class_tStat: t-statistic for the above β-coefficient estimate.
– vs[omics-inferred BMI]class_Pval: P-value derived from the above t-statistic.
– vs[omics-inferred BMI]class_AdjPval_within1: adjusted P-value with the Benjamini–Hochberg method across the 2 BMI classes and 4 omics categories within the feature. Just reference purpose.
– vs[omics-inferred BMI]class_AdjPval_within2: adjusted P-value with the Benjamini–Hochberg method across the 2 BMI classes and 27 features within the omics-inferred BMI class-based misclassification. Just reference purpose.
– vs[omics-inferred BMI]class_AdjPval_all: adjusted P-value with the Benjamini–Hochberg method across all the 216 regressions (2 BMI classes x 4 omics categories x 27 features).
*The unit of β-coefficient is 1 s.d. of the transformed feature when the misclassification status = 1 (Mismatched group).
PhenotypicMeasures_TwinsUK
This sheet contains the 12 obesity-related phenotypic measures in the TwinsUK cohort, corresponding to Supplementary Figure 6c.
Column description:
– BMIclass: the target BMI class, within which Matched and Mismatched groups against MetBMI class was defined.
– FeatureID: ID of the assessed feature (i.e., dependent variable in the OLS linear regression model).
– FeatureLabel: feature label.
– N: sample size (i.e., the number of all the participants, who had the measurement for the feature, within the target BMI class).
– DoF: degrees of freedom in the full model, which is same across omics categories.
– vsMetBMIclass_nMatched: the number of participants in the Matched group against MetBMI class.
– vsMetBMIclass_nMismatched: the number of participants in the Mismatched group against MetBMI class.
– vsMetBMIclass_UnivarR2: R2 value of the univariate model for the MetBMI class-based misclassification.
– vsMetBMIclass_R2: R2 value of the full model for the MetBMI class-based misclassification.
– vsMetBMIclass_Bcoef: β-coefficient estimate* for the misclassification status (i.e., categorical independent variable) in the full model for the MetBMI class-based misclassification.
– vsMetBMIclass_BcoefSE: the standard error of the above β-coefficient estimate*.
– vsMetBMIclass_tStat: t-statistic for the above β-coefficient estimate.
– vsMetBMIclass_Pval: P-value derived from the above t-statistic.
– vsMetBMIclass_AdjPval_within1: adjusted P-value with the Benjamini–Hochberg method across the 2 BMI classes within the feature. Just reference purpose.
– vsMetBMIclass_AdjPval_all: adjusted P-value with the Benjamini–Hochberg method across all the 24 regressions (2 BMI classes x 12 features).
*The unit of β-coefficient is 1 s.d. of the transformed feature when the misclassification status = 1 (Mismatched group).
GutMicrobiomeDiversity_Arivale
This sheet contains the 3 gut microbiome α-diversity metrics in the Arivale cohort, corresponding to Figure 4b.
Column description:
– BMIclass: the target BMI class, within which Matched and Mismatched groups against each omics-inferred BMI class was defined.
– Metric: gut microbiome α-diversity (i.e., dependent variable in the OLS linear regression model).
– N: sample size (i.e., the number of all the participants, who had the baseline measurement for the metric, within the target BMI class).
– DoF: degrees of freedom in the full model, which is same across omics categories.
– vs[omics-inferred BMI]class_nMatched: the number of participants in the Matched group against the omics-inferred BMI class.
– vs[omics-inferred BMI]class_nMismatched: the number of participants in the Mismatched group against the omics-inferred BMI class.
– vs[omics-inferred BMI]class_UnivarR2: R2 value of the univariate model for the omics-inferred BMI class-based misclassification.
– vs[omics-inferred BMI]class_R2: R2 value of the full model for the omics-inferred BMI class-based misclassification.
– vs[omics-inferred BMI]class_Bcoef: β-coefficient estimate* for the misclassification status (i.e., categorical independent variable) in the full model for the omics-inferred BMI class-based misclassification.
– vs[omics-inferred BMI]class_BcoefSE: the standard error of the above β-coefficient estimate*.
– vs[omics-inferred BMI]class_tStat: t-statistic for the above β-coefficient estimate.
– vs[omics-inferred BMI]class_Pval: P-value derived from the above t-statistic.
– vs[omics-inferred BMI]class_AdjPval_within1: adjusted P-value with the Benjamini–Hochberg method across the 2 BMI classes and 4 omics categories within the metric. Just reference purpose.
– vs[omics-inferred BMI]class_AdjPval_within2: adjusted P-value with the Benjamini–Hochberg method across the 2 BMI classes and 3 metrics within the omics-inferred BMI class-based misclassification. Just reference purpose.
– vs[omics-inferred BMI]class_AdjPval_all: adjusted P-value with the Benjamini–Hochberg method across all the 24 regressions (2 BMI classes x 4 omics categories x 3 metrics).
*The unit of β-coefficient is 1 s.d. of the transformed metric when the misclassification status = 1 (Mismatched group).

### Sheet: ClinicalBloodMarkers_Arivale
BMIclass	FeatureID	FeatureLabel	N	DoF	vsMetBMIclass_nMatched	vsMetBMIclass_nMismatched	vsMetBMIclass_UnivarR2	vsMetBMIclass_R2	vsMetBMIclass_Bcoef	vsMetBMIclass_BcoefSE	vsMetBMIclass_tStat	vsMetBMIclass_Pval	vsMetBMIclass_AdjPval_within1	vsMetBMIclass_AdjPval_within2	vsMetBMIclass_AdjPval_all	vsProtBMIclass_nMatched	vsProtBMIclass_nMismatched	vsProtBMIclass_UnivarR2	vsProtBMIclass_R2	vsProtBMIclass_Bcoef	vsProtBMIclass_BcoefSE	vsProtBMIclass_tStat	vsProtBMIclass_Pval	vsProtBMIclass_AdjPval_within1	vsProtBMIclass_AdjPval_within2	vsProtBMIclass_AdjPval_all
Normal	ADIPONECTIN, SERUM	Adiponectin	412	402	258	154	5.20964	35.8716	-0.41106	0.0906461	-4.53477	7.62105e-06	7.62105e-06	1.38565e-05	1.52421e-05	281	131	4.83175	37.9323	-0.549909	0.0934963	-5.88161	8.55709e-09	3.42283e-08	5.70472e-08	6.84567e-08
Normal	CRP HIGH SENSITIVITY	High-sensitivity CRP	425	415	271	154	8.20145	11.9041	0.48782	0.104769	4.65614	4.34336e-06	5.79114e-06	9.65191e-06	9.65191e-06	293	132	11.0616	13.5519	0.596732	0.108942	5.47751	7.49078e-08	2.99631e-07	2.49693e-07	2.99631e-07
Normal	GLUCOSE	Glucose	425	415	271	154	2.28182	18.4737	0.334239	0.100906	3.31236	0.00100615	0.00197669	0.00125769	0.00149059	292	133	1.21083	18.2151	0.328858	0.106	3.10243	0.00205058	0.00205058	0.0029294	0.0027341
Normal	GLYCOHEMOGLOBIN A1C	HbA1c	424	414	270	154	0.77764	22.2582	0.0635084	0.0985701	0.644297	0.51974	0.51974	0.547094	0.561881	291	133	0.729386	22.4103	0.114415	0.103252	1.10811	0.268459	0.357946	0.298288	0.298288
Normal	HDL CHOL DIRECT	HDL-cholesterol	415	405	261	154	7.35825	24.3118	-0.575472	0.0985221	-5.84104	1.06631e-08	4.26523e-08	7.10872e-08	7.10872e-08	284	131	4.27182	22.7956	-0.524927	0.103964	-5.04912	6.72269e-07	6.72269e-07	1.68067e-06	2.06852e-06
Normal	HOMA-IR	HOMA-IR	426	416	271	155	8.59209	16.0211	0.557093	0.102235	5.44913	8.685e-08	8.685e-08	3.474e-07	3.15818e-07	293	133	9.60685	16.5406	0.609439	0.106956	5.69801	2.29747e-08	3.06329e-08	9.32639e-08	1.1658e-07
Normal	INSULIN	Insulin	426	416	271	155	7.18493	13.4369	0.502105	0.103796	4.83741	1.8558e-06	1.8558e-06	6.186e-06	5.30228e-06	293	133	8.73475	14.1533	0.564356	0.108475	5.20262	3.09132e-07	4.12176e-07	8.83234e-07	1.03044e-06
Normal	LDL-CHOL CALCULATION	LDL-cholesterol	424	414	271	153	6.24452	16.2586	0.370075	0.102194	3.62129	0.000329503	0.00131801	0.000506928	0.000549172	293	131	2.08245	14.3363	0.203986	0.108582	1.87864	0.0609956	0.121991	0.0813275	0.0762445
Normal	TRIGLYCERIDES	Triglycerides	425	415	271	154	7.87578	14.4901	0.489034	0.103234	4.73714	2.98126e-06	1.1925e-05	8.51789e-06	7.45315e-06	293	132	5.51744	13.3228	0.44401	0.109145	4.06806	5.67475e-05	0.000113495	0.000113495	0.00010809
Normal	VITAMIN D, 25-OH TOT	Vitamin D (25(OH)D)	422	412	267	155	0.0174788	7.47769	-0.0126301	0.107935	-0.117016	0.906905	0.906905	0.906905	0.906905	289	133	0.000248058	7.47885	-0.0155451	0.113185	-0.137343	0.890827	0.906905	0.890827	0.906905
Obese	ADIPONECTIN, SERUM	Adiponectin	443	433	323	120	2.46856	32.192	0.466012	0.101987	4.56935	6.38985e-06	7.62105e-06	1.27797e-05	1.34523e-05	330	113	2.26037	32.4902	0.498549	0.104219	4.78367	2.36427e-06	4.72853e-06	5.25393e-06	6.30471e-06
Obese	CRP HIGH SENSITIVITY	High-sensitivity CRP	446	436	324	122	12.5664	24.227	-0.499045	0.107108	-4.65927	4.22174e-06	5.79114e-06	9.65191e-06	9.65191e-06	331	115	10.269	22.2065	-0.348587	0.111234	-3.13381	0.001842	0.001842	0.00283384	0.00254069
Obese	GLUCOSE	Glucose	433	423	312	121	5.64334	15.5002	-0.383925	0.114642	-3.34892	0.000883964	0.00197669	0.00117862	0.00135994	322	111	4.14166	15.3088	-0.378418	0.11829	-3.19906	0.00148252	0.00197669	0.00247086	0.00211788
Obese	GLYCOHEMOGLOBIN A1C	HbA1c	433	423	311	122	5.30844	17.7633	-0.389769	0.112745	-3.45709	0.000601337	0.00240535	0.000859052	0.000962139	321	112	1.75366	15.7956	-0.157016	0.117445	-1.33693	0.181963	0.357946	0.227454	0.214074
Obese	HDL CHOL DIRECT	HDL-cholesterol	450	440	328	122	5.84034	28.9438	0.577479	0.103338	5.58823	4.02809e-08	5.37079e-08	2.01405e-07	1.79026e-07	335	115	4.94321	29.1151	0.601595	0.105743	5.68921	2.3316e-08	4.6632e-08	9.32639e-08	1.1658e-07
Obese	HOMA-IR	HOMA-IR	426	416	305	121	17.0494	26.3766	-0.721125	0.106284	-6.78486	4.01017e-11	8.02035e-11	4.01017e-10	4.01017e-10	311	115	17.2653	28.1551	-0.8171	0.107782	-7.58102	2.25459e-13	9.01835e-13	2.25459e-12	4.50917e-12
Obese	INSULIN	Insulin	427	417	307	120	18.0426	26.7412	-0.73805	0.106007	-6.96231	1.30778e-11	2.61556e-11	2.61556e-10	1.74371e-10	312	115	20.9098	30.4823	-0.908268	0.105926	-8.57457	1.96737e-16	7.86946e-16	3.93473e-15	7.86946e-15
Obese	LDL-CHOL CALCULATION	LDL-cholesterol	444	434	325	119	0.0795923	5.12426	-0.166227	0.120445	-1.38011	0.168264	0.224352	0.18696	0.203956	332	112	0.124963	4.74038	0.047571	0.12364	0.384754	0.700608	0.700608	0.737482	0.737482
Obese	TRIGLYCERIDES	Triglycerides	440	430	321	119	5.48347	11.7252	-0.431749	0.116532	-3.70498	0.000238987	0.000238987	0.000398312	0.00041563	326	114	4.18181	11.7626	-0.444977	0.119289	-3.73024	0.000216931	0.000238987	0.000394421	0.000394421
Obese	VITAMIN D, 25-OH TOT	Vitamin D (25(OH)D)	444	434	325	119	0.831662	13.4157	0.2336	0.114616	2.0381	0.0421455	0.168582	0.0495829	0.0543813	332	112	0.126436	12.8879	0.144494	0.118011	1.22441	0.221461	0.442922	0.260542	0.253098

### Sheet: PhysiologicalFeatures_Arivale
BMIclass	FeatureID	FeatureLabel	N	DoF	vsMetBMIclass_nMatched	vsMetBMIclass_nMismatched	vsMetBMIclass_UnivarR2	vsMetBMIclass_R2	vsMetBMIclass_Bcoef	vsMetBMIclass_BcoefSE	vsMetBMIclass_tStat	vsMetBMIclass_Pval	vsMetBMIclass_AdjPval_within1	vsMetBMIclass_AdjPval_within2	vsMetBMIclass_AdjPval_all	vsProtBMIclass_nMatched	vsProtBMIclass_nMismatched	vsProtBMIclass_UnivarR2	vsProtBMIclass_R2	vsProtBMIclass_Bcoef	vsProtBMIclass_BcoefSE	vsProtBMIclass_tStat	vsProtBMIclass_Pval	vsProtBMIclass_AdjPval_within1	vsProtBMIclass_AdjPval_within2	vsProtBMIclass_AdjPval_all	vsChemBMIclass_nMatched	vsChemBMIclass_nMismatched	vsChemBMIclass_UnivarR2	vsChemBMIclass_R2	vsChemBMIclass_Bcoef	vsChemBMIclass_BcoefSE	vsChemBMIclass_tStat	vsChemBMIclass_Pval	vsChemBMIclass_AdjPval_within1	vsChemBMIclass_AdjPval_within2	vsChemBMIclass_AdjPval_all	vsCombiBMIclass_nMatched	vsCombiBMIclass_nMismatched	vsCombiBMIclass_UnivarR2	vsCombiBMIclass_R2	vsCombiBMIclass_Bcoef	vsCombiBMIclass_BcoefSE	vsCombiBMIclass_tStat	vsCombiBMIclass_Pval	vsCombiBMIclass_AdjPval_within1	vsCombiBMIclass_AdjPval_within2	vsCombiBMIclass_AdjPval_all
Normal	activities.activityCalories	Calorie burned	401	391	251	150	0.673705	20.6935	-0.185454	0.102406	-1.81097	0.0709131	0.123757	0.182348	0.20423	274	127	1.94927	20.6647	-0.189499	0.107004	-1.77095	0.0773482	0.123757	0.198895	0.212059	186	215	0.00919911	20.7883	-0.189564	0.0978737	-1.93682	0.0534876	0.123757	0.144417	0.183386	291	110	1.02836	21.2497	-0.274732	0.111565	-2.46252	0.0142267	0.0569067	0.0966924	0.0754673
Normal	activities.distance	Distance traveled	400	390	250	150	1.51921	9.11412	-0.210544	0.109606	-1.92092	0.0554706	0.147921	0.182348	0.183667	273	127	1.55511	8.54875	-0.128863	0.11498	-1.12074	0.263089	0.350785	0.507385	0.477539	186	214	0.383524	8.76063	-0.15456	0.105052	-1.47127	0.142026	0.227241	0.264462	0.306775	290	110	1.98248	9.45452	-0.27205	0.119648	-2.27376	0.0235233	0.0940931	0.14114	0.108432
Normal	activities.elevation	Elevation gained	387	377	241	146	1.71725	8.03495	-0.205036	0.112757	-1.81839	0.0697981	0.0930642	0.182348	0.203735	260	127	2.83943	8.1696	-0.227842	0.115906	-1.96575	0.0500607	0.0800971	0.16846	0.180219	178	209	0.811355	7.89129	-0.176883	0.107382	-1.64723	0.100343	0.114678	0.246296	0.252024	280	107	1.13312	7.59957	-0.151077	0.122759	-1.23068	0.219209	0.219209	0.455281	0.430447
Normal	activities.floors	Floors climbed	387	377	241	146	1.68989	7.93801	-0.201182	0.112816	-1.78327	0.0753472	0.100463	0.184399	0.212059	260	127	2.77667	8.05653	-0.222183	0.115977	-1.91575	0.0561532	0.100463	0.16846	0.183667	178	209	0.774705	7.78536	-0.171596	0.107443	-1.59709	0.111084	0.126953	0.252206	0.266063	280	107	1.09173	7.50641	-0.145634	0.122821	-1.18575	0.23647	0.23647	0.461747	0.456049
Normal	activities.minutesFairlyActive	Fairly active minutes	392	382	246	146	1.83939	9.32368	-0.2779	0.110907	-2.5057	0.0126362	0.0252723	0.113726	0.0754673	267	125	2.62685	9.39046	-0.296497	0.115721	-2.56217	0.0107849	0.0252723	0.0529438	0.0701376	182	210	0.751219	9.1723	-0.251158	0.105837	-2.37305	0.0181358	0.0290173	0.0590325	0.091101	285	107	1.92615	9.46701	-0.318442	0.121288	-2.6255	0.00899979	0.0252723	0.0966924	0.061828
Normal	activities.minutesLightlyActive	Lightly active minutes	400	390	251	149	0.415881	2.23354	-0.125596	0.114488	-1.09703	0.273305	0.474325	0.458129	0.487685	274	126	0.2874	2.20592	-0.124931	0.119497	-1.04547	0.296453	0.474325	0.533615	0.508205	185	215	0.242272	2.09573	-0.0877926	0.108655	-0.807991	0.419588	0.559451	0.566444	0.608262	290	110	0.765161	2.71011	-0.218914	0.12394	-1.76629	0.07813	0.474325	0.263689	0.212059
Normal	activities.minutesVeryActive	Very active minutes	393	383	244	149	2.13224	8.93668	-0.334621	0.11055	-3.02687	0.00263801	0.0105521	0.0474842	0.034826	266	127	2.82087	8.52058	-0.313429	0.115389	-2.71628	0.00690118	0.0110419	0.0414071	0.0496885	179	214	0.175518	7.30126	-0.160858	0.107398	-1.49777	0.135016	0.135016	0.263606	0.300654	283	110	1.81887	8.60462	-0.335932	0.12077	-2.78158	0.00567698	0.0110419	0.0966924	0.0496885
Normal	activities.steps	Steps taken	400	390	250	150	1.64341	6.50168	-0.245567	0.11117	-2.20894	0.0277599	0.0740263	0.122532	0.11531	273	127	1.28318	5.72147	-0.148201	0.116744	-1.26946	0.205036	0.273381	0.442877	0.410071	186	214	0.52642	5.88309	-0.16125	0.106696	-1.5113	0.131521	0.210434	0.263606	0.295922	290	110	2.13229	6.84474	-0.305422	0.12136	-2.51666	0.0122475	0.0489902	0.0966924	0.0754673
Normal	CORTISOL_MORNING	Cortisol (morning)	336	326	210	126	1.29397	2.77622	-0.235394	0.123647	-1.90377	0.0578212	0.462569	0.182348	0.183667	228	108	0.494241	1.95865	-0.121532	0.129881	-0.935716	0.350112	0.746487	0.55606	0.562204	161	175	0.0404562	1.71169	-0.0273343	0.117348	-0.232933	0.81596	0.984361	0.860677	0.885665	244	92	0.867095	2.39967	-0.207335	0.135175	-1.53382	0.126043	0.504172	0.340316	0.286582
Normal	CORTISOL_NIGHT	Cortisol (night)	340	330	215	125	0.004064	5.08517	0.100003	0.121412	0.823661	0.410727	0.821454	0.594271	0.59944	233	107	0.0210374	4.93581	0.0509611	0.12785	0.398602	0.690444	0.832339	0.837587	0.810521	164	176	0.0407622	4.92487	0.0400809	0.115279	0.347687	0.728297	0.832339	0.809922	0.828771	247	93	1.67866e-05	5.16089	0.128527	0.132393	0.970794	0.332362	0.821454	0.530897	0.546985
Normal	CORTISOL_NOON	Cortisol (noon)	341	331	214	127	0.0836345	6.9097	-0.000736832	0.119819	-0.00614953	0.995097	0.995097	0.995097	0.995097	233	108	0.263054	6.94377	0.0439489	0.126215	0.348207	0.727906	0.963544	0.837587	0.828771	163	178	0.136918	7.042	-0.0782006	0.113931	-0.686387	0.49295	0.963544	0.604984	0.665482	247	94	0.300928	6.94909	-0.0490184	0.13093	-0.374387	0.708356	0.963544	0.831549	0.823857
Normal	diastolic	Diastolic blood pressure	417	407	265	152	0.596979	5.36057	0.118483	0.109521	1.08183	0.279968	0.37329	0.458129	0.487685	286	131	0.924785	5.94602	0.220752	0.114592	1.92641	0.054749	0.145997	0.16846	0.183667	198	219	1.1613	5.39978	0.120985	0.104534	1.15738	0.247798	0.37329	0.431648	0.461416	303	114	0.583207	5.52854	0.164871	0.119734	1.37698	0.169274	0.338549	0.379383	0.348222
Normal	heartrate.cardio	Cardio heart rate duration	349	339	216	133	0.0160985	29.658	0.0369155	0.103396	0.357031	0.721291	0.721291	0.794892	0.828771	234	115	0.238836	29.9118	-0.127524	0.109529	-1.16429	0.245126	0.442748	0.490252	0.46041	161	188	0.0303224	29.6721	0.043509	0.0984738	0.441833	0.658891	0.721291	0.757024	0.805684	252	97	0.413773	29.8771	-0.125764	0.115436	-1.08948	0.276718	0.442748	0.486332	0.487685
Normal	heartrate.fatburn	Fat-burning heart rate duration	353	343	221	132	2.19906	22.9199	0.275341	0.107752	2.55531	0.0110402	0.0286496	0.113726	0.0701376	236	117	4.07316	23.7082	0.359757	0.11297	3.18454	0.00158273	0.0126618	0.0170934	0.0244192	166	187	0.87697	22.8283	0.252967	0.102296	2.47288	0.0138872	0.0286496	0.0499938	0.0754673	255	98	1.63861	22.816	0.296771	0.120562	2.46157	0.0143248	0.0286496	0.0966924	0.0754673
Normal	heartrate.peak	Peak heart rate duration	339	329	209	130	1.08382	5.74275	-0.202283	0.121053	-1.67103	0.0956661	0.179346	0.206639	0.243105	225	114	2.12072	6.68688	-0.313093	0.126258	-2.47979	0.0136461	0.0568419	0.0614074	0.0754673	154	185	0.342096	5.07102	-0.0774157	0.116112	-0.666733	0.50541	0.667209	0.606492	0.678065	244	95	2.21807	6.66655	-0.331644	0.134539	-2.46503	0.0142105	0.0568419	0.0966924	0.0754673
Normal	heartrate.resting	Resting heart rate	354	344	220	134	8.09903	13.4771	0.570295	0.114275	4.99055	9.58106e-07	7.66485e-06	5.17377e-05	0.000103475	236	118	7.8419	11.7039	0.506274	0.121032	4.18296	3.65616e-05	0.000137394	0.000987164	0.00112819	165	189	3.69629	11.5364	0.450127	0.109777	4.10036	5.15226e-05	0.000137394	0.000695555	0.00139111	255	99	3.74192	9.60431	0.391733	0.129852	3.01676	0.00274521	0.00439234	0.0741208	0.034826
Normal	MEAN_ARTERIAL_BLOOD_PRESSURE	Mean arterial pressure	416	406	264	152	1.63345	9.15043	0.209685	0.107692	1.94708	0.0522138	0.139237	0.182348	0.181906	286	130	0.611781	8.77622	0.16406	0.11294	1.45263	0.1471	0.23536	0.345365	0.311506	197	219	1.23339	8.51773	0.101047	0.103292	0.97826	0.328528	0.417408	0.537592	0.546985	303	113	0.801319	8.7884	0.173418	0.11787	1.47127	0.141993	0.23536	0.35473	0.306775
Normal	polygenic_bmi_2018_11_raw	BMI PRS (2018)	426	416	271	155	0.147657	39.7744	-0.0685125	0.0865777	-0.791341	0.429196	0.736872	0.594271	0.612086	293	133	0.173515	39.7349	-0.0540115	0.090887	-0.594271	0.552654	0.736872	0.777529	0.727886	203	223	0.021122	40.0044	-0.123056	0.0825253	-1.49113	0.136684	0.546738	0.263606	0.301264	311	115	0.105826	39.7113	-0.0414077	0.0948852	-0.436398	0.662774	0.757456	0.813405	0.805684
Normal	polygenic_bmi_low_activity_2019_01_raw	BMI PRS (low activity)	425	415	270	155	0.180317	3.25517	-0.046186	0.10997	-0.419987	0.674712	0.771099	0.766446	0.808036	293	132	0.103248	3.23348	-0.0332715	0.115286	-0.288599	0.773032	0.773032	0.869662	0.851913	202	223	0.0887099	3.34544	-0.0788733	0.105014	-0.751074	0.453034	0.604045	0.583615	0.635328	310	115	0.728333	3.94764	-0.213476	0.119909	-1.78031	0.0757565	0.303026	0.263689	0.212059
Normal	polygenic_bmi_over50_raw	BMI PRS (over 50)	423	413	269	154	1.38981	5.23643	0.247854	0.109479	2.26394	0.0240959	0.192767	0.122532	0.108432	290	133	0.285586	4.10121	0.0481853	0.114926	0.419272	0.675235	0.945775	0.837587	0.808036	200	223	0.00236934	4.06932	-0.0205613	0.104927	-0.195959	0.844739	0.945775	0.860677	0.907779	308	115	0.291161	4.08586	0.0397364	0.120009	0.331112	0.740728	0.945775	0.833319	0.829001
Normal	polygenic_bmi_raw	BMI PRS	425	415	271	154	0.254622	3.16442	0.0587572	0.110113	0.533609	0.593898	0.67874	0.728875	0.750187	292	133	0.026035	3.33784	-0.116832	0.11513	-1.01479	0.310799	0.612683	0.541392	0.528603	203	222	0.00927806	3.2682	-0.0896414	0.104896	-0.854575	0.393279	0.612683	0.558871	0.594044	311	114	0.00389178	3.27348	-0.10483	0.120806	-0.867754	0.386031	0.612683	0.579046	0.587202
Normal	polygenic_waist_circumference_raw	Waist circumference PRS	425	415	271	154	0.0212224	8.69327	-0.0524125	0.106756	-0.490956	0.623717	0.749928	0.748461	0.780346	292	133	0.00218278	8.71449	-0.0650982	0.112043	-0.581011	0.561548	0.749928	0.777529	0.735118	203	222	0.0444601	8.66449	-0.0338337	0.101923	-0.331952	0.740093	0.749928	0.809922	0.829001	310	115	1.33217e-07	8.77698	-0.0922051	0.116905	-0.788718	0.430727	0.749928	0.612086	0.612086
Normal	PULSE_PRESSURE	Pulse pressure	418	408	265	153	1.1986	10.7434	0.170308	0.106565	1.59816	0.110782	0.159641	0.230086	0.266063	288	130	0.971198	11.6691	-0.290427	0.110912	-2.61853	0.00915971	0.0366388	0.0494624	0.061828	198	220	0.133491	10.7166	-0.158838	0.101873	-1.55917	0.119731	0.159641	0.258619	0.278085	305	113	0.0125865	10.2501	-0.0636525	0.116707	-0.545402	0.585775	0.585775	0.753139	0.748683
Normal	sleep.efficiency	Sleep efficiency	351	341	224	127	0.0158291	3.72059	0.0502913	0.122345	0.411062	0.681286	0.908381	0.766446	0.808559	243	108	0.155725	3.67586	-0.0133119	0.129608	-0.102709	0.918254	0.918254	0.953572	0.953572	163	188	0.0303651	3.82529	0.0849319	0.115534	0.735124	0.462769	0.740431	0.583615	0.635328	258	93	0.0222401	3.67958	0.0208767	0.135565	0.153998	0.877702	0.918254	0.914888	0.923771
Normal	sleep.restlessDuration	Restless duration in sleep	375	365	240	135	0.0979999	1.52171	-0.0881106	0.11905	-0.740112	0.459708	0.612943	0.620605	0.635328	263	112	0.151381	1.69401	-0.139047	0.127547	-1.09016	0.276363	0.552726	0.514607	0.487685	175	200	0.300606	1.58293	-0.0998374	0.113399	-0.880411	0.379216	0.606746	0.553451	0.583226	276	99	0.700055	2.34849	-0.251811	0.131935	-1.90859	0.057099	0.356273	0.23718	0.183667
Normal	systolic	Systolic blood pressure	422	412	268	154	2.20521	14.7148	0.231469	0.103515	2.23609	0.0258804	0.0690145	0.122532	0.113582	290	132	0.0290765	13.685	-0.0172233	0.109245	-0.157657	0.874804	0.952076	0.944788	0.923771	201	221	0.439886	13.6805	-0.00597793	0.0994061	-0.0601365	0.952076	0.952076	0.952076	0.974637	307	115	0.630987	13.8435	0.100704	0.113816	0.884798	0.376782	0.502376	0.579046	0.583226
Normal	waist-to-height_ratio	Waist-to-height ratio	366	356	233	133	13.5786	33.5597	0.441852	0.0979453	4.51121	8.76664e-06	7.01331e-05	0.000236699	0.000378719	256	110	14.7976	33.1019	0.442755	0.105015	4.21613	3.15518e-05	0.000126207	0.000987164	0.00112819	177	189	6.76582	31.2384	0.26294	0.0950888	2.7652	0.00598515	0.00957625	0.0248614	0.0496885	264	102	11.569	32.1453	0.381079	0.107759	3.53641	0.000459236	0.00122463	0.0247987	0.00826625
Obese	activities.activityCalories	Calorie burned	421	411	308	113	0.454793	19.467	0.0649412	0.113583	0.571752	0.567803	0.75707	0.715193	0.736606	314	107	0.821268	19.4302	0.0435555	0.116809	0.372876	0.709433	0.784163	0.837587	0.823857	225	196	1.08365	21.1166	0.293614	0.0982633	2.98803	0.00297615	0.0238092	0.020089	0.034826	334	87	0.0856032	19.4177	-0.0335418	0.122381	-0.274077	0.784163	0.784163	0.86418	0.855451
Obese	activities.distance	Distance traveled	425	415	311	114	2.60294	16.0653	0.0912212	0.115252	0.791493	0.429109	0.49041	0.594271	0.612086	316	109	5.33471	16.5414	0.204713	0.118235	1.73141	0.0841224	0.168245	0.206482	0.221591	227	198	4.29151	17.5937	0.289021	0.100109	2.88705	0.00409194	0.0327355	0.0215735	0.0401754	337	88	1.55529	15.9389	0.00474494	0.124179	0.0382105	0.969538	0.969538	0.984361	0.987831
Obese	activities.elevation	Elevation gained	423	413	311	112	5.07016	19.4206	0.274777	0.113874	2.413	0.0162565	0.0433507	0.122532	0.083605	316	107	9.48842	21.213	0.452297	0.115439	3.91806	0.000104446	0.000417784	0.00188003	0.0025067	228	195	7.38949	22.9868	0.488657	0.0973106	5.02163	7.63669e-07	6.10935e-06	4.10888e-05	0.000103475	336	87	4.36951	19.1848	0.262389	0.122329	2.14495	0.0325396	0.0650792	0.15974	0.12551
Obese	activities.floors	Floors climbed	424	414	311	113	4.75612	18.6996	0.249131	0.114054	2.18433	0.0294983	0.0786622	0.122532	0.119002	316	108	8.77188	20.2252	0.414145	0.11585	3.57483	0.000391784	0.00156714	0.00528909	0.00769322	228	196	7.22453	22.2346	0.476359	0.0976288	4.87928	1.52181e-06	1.21745e-05	4.10888e-05	0.00010957	336	88	3.94215	18.4159	0.222803	0.122371	1.82071	0.0693721	0.100463	0.263689	0.203735
Obese	activities.minutesFairlyActive	Fairly active minutes	425	415	312	113	0.838851	14.306	0.00297606	0.11681	0.0254778	0.979686	0.979686	0.995097	0.993196	317	108	3.11026	14.7126	0.168613	0.119861	1.40674	0.160252	0.213669	0.360566	0.336062	229	196	2.21955	15.8018	0.274751	0.101185	2.71533	0.00689744	0.0252723	0.0266044	0.0496885	337	88	1.525	14.4245	0.0951763	0.125488	0.758451	0.448612	0.512699	0.620342	0.633334
Obese	activities.minutesLightlyActive	Lightly active minutes	428	418	313	115	0.169363	5.75934	-0.0692973	0.121739	-0.56923	0.569506	0.650864	0.715193	0.736606	318	110	0.385019	5.68893	-0.0135321	0.125017	-0.108242	0.913855	0.913855	0.953572	0.953572	230	198	1.26345	6.03757	0.133085	0.10646	1.25009	0.211967	0.474325	0.381541	0.420045	339	89	0.0333351	5.95045	-0.141668	0.130745	-1.08355	0.279191	0.474325	0.486332	0.487685
Obese	activities.minutesVeryActive	Very active minutes	421	411	308	113	4.51466	18.0942	0.314515	0.11448	2.74733	0.00627267	0.0110419	0.084681	0.0496885	313	108	4.85665	17.4645	0.246869	0.118299	2.08683	0.0375195	0.050026	0.144718	0.142179	224	197	5.9759	20.7345	0.456725	0.0985234	4.6357	4.78514e-06	3.82811e-05	8.61325e-05	0.000258398	334	87	2.66821	17.1047	0.198167	0.124056	1.59739	0.110946	0.126796	0.315321	0.266063
Obese	activities.steps	Steps taken	425	415	311	114	2.60969	11.9465	0.103587	0.118046	0.877511	0.380717	0.435105	0.587392	0.583226	316	109	5.40653	12.6288	0.242454	0.120975	2.00417	0.0457011	0.0914023	0.164524	0.168805	227	198	4.69083	13.5666	0.300025	0.102526	2.92632	0.00361842	0.0289474	0.0215735	0.0390789	337	88	1.90199	11.8181	0.0516027	0.127186	0.405727	0.685153	0.685153	0.822183	0.808705
Obese	CORTISOL_MORNING	Cortisol (morning)	353	343	260	93	0.124367	2.09909	0.00871723	0.13861	0.0628902	0.949891	0.984361	0.986425	0.974637	268	85	0.070965	2.10729	0.0261242	0.144495	0.180797	0.856633	0.984361	0.944045	0.916004	186	167	0.0355461	2.32433	-0.106617	0.119582	-0.89158	0.373243	0.746487	0.553451	0.583226	281	72	0.0773497	2.09807	0.00296164	0.150978	0.0196164	0.984361	0.984361	0.984361	0.993196
Obese	CORTISOL_NIGHT	Cortisol (night)	346	336	258	88	0.724598	4.54842	0.216045	0.139097	1.55319	0.12132	0.485278	0.233973	0.278777	263	83	0.20252	3.91718	0.0633566	0.145694	0.43486	0.663943	0.832339	0.837587	0.805684	184	162	0.801016	5.4376	-0.281153	0.118867	-2.36527	0.0185843	0.148674	0.0590325	0.091232	276	70	0.123372	3.87013	0.0239087	0.152583	0.156693	0.875581	0.875581	0.914888	0.923771
Obese	CORTISOL_NOON	Cortisol (noon)	352	342	260	92	2.05448	5.31005	0.267675	0.13701	1.95369	0.0515532	0.412425	0.182348	0.181906	268	84	0.990195	4.38797	0.0994878	0.143322	0.694154	0.488057	0.963544	0.732085	0.66302	187	165	0.17218	4.26424	0.0234802	0.11854	0.198079	0.843101	0.963544	0.860677	0.907779	281	71	1.63194	4.76612	0.203407	0.149882	1.35711	0.17564	0.702561	0.379383	0.354564
Obese	diastolic	Diastolic blood pressure	445	435	325	120	0.485151	9.08911	-0.0537071	0.11759	-0.456733	0.648091	0.740675	0.760802	0.799929	332	113	2.17939	10.7628	-0.345797	0.119516	-2.89331	0.00400351	0.0320281	0.0308842	0.0401754	240	205	2.61357	10.066	-0.225268	0.101395	-2.22169	0.026818	0.107272	0.0804541	0.113582	354	91	0.135731	9.05021	0.0189505	0.126518	0.149785	0.881004	0.881004	0.914888	0.923771
Obese	heartrate.cardio	Cardio heart rate duration	394	384	293	101	0.114825	17.6144	0.166837	0.120724	1.38198	0.167783	0.442748	0.312423	0.348222	298	96	0.19871	17.5166	0.148605	0.123322	1.20501	0.22894	0.442748	0.475491	0.445505	214	180	0.18007	17.392	0.0969385	0.103894	0.933056	0.351377	0.468503	0.546874	0.562204	319	75	0.166978	17.5029	0.155149	0.131676	1.17826	0.239424	0.442748	0.461747	0.45766
Obese	heartrate.fatburn	Fat-burning heart rate duration	392	382	288	104	1.55818	9.48691	-0.145867	0.125288	-1.16425	0.245049	0.326732	0.441088	0.46041	293	99	1.4271	9.39164	-0.125075	0.128163	-0.975907	0.329728	0.329728	0.55606	0.546985	208	184	2.03524	10.2644	-0.234307	0.108345	-2.1626	0.0311918	0.049907	0.0886505	0.122499	315	77	1.07266	9.39399	-0.133799	0.136393	-0.980978	0.327224	0.329728	0.530897	0.546985
Obese	heartrate.peak	Peak heart rate duration	399	389	295	104	0.874715	6.82474	0.22343	0.126671	1.76386	0.0785403	0.179346	0.184399	0.212059	302	97	0.277594	6.12144	0.0544966	0.130771	0.416733	0.677104	0.677104	0.837587	0.808036	214	185	0.698966	6.68784	0.174678	0.10969	1.59247	0.112091	0.179346	0.252206	0.266063	323	76	0.199278	6.15205	0.0762516	0.139072	0.548289	0.583808	0.667209	0.753139	0.748683
Obese	heartrate.resting	Resting heart rate	401	391	294	107	1.91534	11.0874	-0.191765	0.122707	-1.56279	0.118912	0.118912	0.233973	0.278085	301	100	2.90275	11.3317	-0.235874	0.12561	-1.87782	0.0611499	0.0815332	0.169041	0.191426	214	187	4.54452	13.1497	-0.362541	0.105608	-3.43289	0.000660991	0.00132198	0.00594892	0.0109826	322	79	1.9356	11.1843	-0.226113	0.133432	-1.6946	0.0909483	0.103941	0.288895	0.233867
Obese	MEAN_ARTERIAL_BLOOD_PRESSURE	Mean arterial pressure	431	421	311	120	1.60096	11.6073	-0.105583	0.116483	-0.90642	0.365232	0.417408	0.580075	0.575841	318	113	3.45765	13.2627	-0.353465	0.118669	-2.97858	0.00306339	0.0122536	0.0275705	0.034826	226	205	4.89331	13.4367	-0.312807	0.100249	-3.12031	0.00193094	0.0122536	0.0148958	0.0278055	340	91	0.794685	11.4583	-0.0419817	0.125655	-0.334103	0.738468	0.738468	0.833319	0.829001
Obese	polygenic_bmi_2018_11_raw	BMI PRS (2018)	450	440	328	122	0.193615	25.4428	-0.0293988	0.105854	-0.277731	0.781349	0.781349	0.827311	0.855451	335	115	0.00360583	25.4943	0.066987	0.10841	0.617903	0.536959	0.736872	0.777529	0.711553	242	208	0.159817	25.5203	0.0672998	0.0919751	0.731717	0.464731	0.736872	0.583615	0.635328	357	93	0.642502	26.2612	0.251617	0.11296	2.22749	0.0264194	0.211356	0.142665	0.113582
Obese	polygenic_bmi_low_activity_2019_01_raw	BMI PRS (low activity)	450	440	328	122	0.42211	2.50462	0.102502	0.121047	0.846795	0.39757	0.604045	0.594271	0.595097	335	115	0.921553	3.38968	0.269178	0.123449	2.18049	0.0297505	0.238004	0.123579	0.119002	242	208	0.558588	2.59975	0.112669	0.10518	1.07121	0.284663	0.569326	0.480369	0.491898	357	93	0.443395	2.63794	0.149157	0.129799	1.14914	0.251124	0.569326	0.46761	0.463613
Obese	polygenic_bmi_over50_raw	BMI PRS (over 50)	450	440	328	122	1.48623	4.73355	-0.208536	0.119655	-1.74281	0.082065	0.32826	0.184646	0.21884	335	115	0.359269	4.07692	-0.00837105	0.123009	-0.0680524	0.945775	0.945775	0.96362	0.974637	242	208	0.320873	4.12369	-0.0488632	0.104354	-0.468247	0.63984	0.945775	0.751117	0.794284	357	93	0.0135564	4.27917	0.124403	0.1287	0.966612	0.334269	0.891383	0.530897	0.546985
Obese	polygenic_bmi_raw	BMI PRS	447	437	326	121	0.162465	3.26272	-0.0392276	0.121094	-0.323944	0.746136	0.746136	0.805827	0.830689	334	113	2.96857e-05	3.39308	0.103362	0.124003	0.833538	0.404997	0.612683	0.624852	0.595097	240	207	0.00786829	3.42937	0.0973469	0.105017	0.926966	0.354456	0.612683	0.546874	0.562959	356	91	0.00489754	3.36068	0.0969245	0.130925	0.740305	0.459512	0.612683	0.620342	0.635328
Obese	polygenic_waist_circumference_raw	Waist circumference PRS	449	439	327	122	0.765542	7.70286	-0.0746408	0.117914	-0.633009	0.527057	0.749928	0.694173	0.702743	334	115	0.102613	7.64389	0.0418984	0.120862	0.346662	0.729011	0.749928	0.837587	0.828771	242	207	0.0337382	7.64001	0.0326819	0.102472	0.318935	0.749928	0.749928	0.809922	0.830689	356	93	0.00422325	8.17249	0.205312	0.126171	1.62725	0.104402	0.749928	0.313206	0.259205
Obese	PULSE_PRESSURE	Pulse pressure	436	426	316	120	2.93727	11.4851	-0.21627	0.116257	-1.86027	0.0635366	0.127073	0.182348	0.193294	323	113	1.44747	10.9513	-0.11265	0.119655	-0.941457	0.347004	0.396576	0.55606	0.562204	230	206	2.92208	12.3446	-0.278144	0.100422	-2.76976	0.00585493	0.0366388	0.0248614	0.0496885	345	91	2.54766	11.5963	-0.250277	0.125124	-2.00024	0.0461089	0.122957	0.20749	0.168805
Obese	sleep.efficiency	Sleep efficiency	394	384	290	104	1.53656	5.62894	0.287453	0.126579	2.27093	0.0237042	0.189633	0.122532	0.108432	291	103	1.3478	5.22222	0.243922	0.130621	1.8674	0.0626079	0.250432	0.169041	0.19319	209	185	0.459223	4.53476	0.0935439	0.112062	0.834748	0.404378	0.740431	0.559909	0.595097	313	81	0.666469	4.89104	0.201058	0.137509	1.46214	0.14452	0.385386	0.35473	0.309072
Obese	sleep.restlessDuration	Restless duration in sleep	404	394	295	109	0.392578	1.43116	-0.145213	0.127697	-1.13717	0.256159	0.552726	0.446212	0.468901	297	107	0.0131295	1.1077	-0.0018714	0.130863	-0.0143004	0.988598	0.988598	0.988598	0.993196	217	187	0.384149	1.83157	0.189417	0.111125	1.70454	0.0890682	0.356273	0.229032	0.231792	319	85	0.0700369	1.16767	-0.0673025	0.137587	-0.489162	0.625	0.714285	0.784883	0.780346
Obese	systolic	Systolic blood pressure	443	433	323	120	4.01347	16.1472	-0.206543	0.112983	-1.82808	0.0682248	0.13645	0.182348	0.203735	330	113	4.37087	16.9374	-0.315768	0.115354	-2.73738	0.00644816	0.0257926	0.0414071	0.0496885	238	205	7.10639	18.3358	-0.375403	0.0968122	-3.87764	0.000121844	0.000974754	0.00131592	0.00263184	352	91	2.52746	15.8639	-0.166571	0.121721	-1.36846	0.171877	0.275003	0.379383	0.350239
Obese	waist-to-height_ratio	Waist-to-height ratio	355	345	252	103	13.81	49.7866	-0.221164	0.0962106	-2.29875	0.0221161	0.0294882	0.122532	0.106157	261	94	12.1864	49.06	-0.0537007	0.100158	-0.536159	0.592194	0.592194	0.799462	0.750187	183	172	11.4898	50.2042	-0.245522	0.0856288	-2.86728	0.0043946	0.00878921	0.0215735	0.0412711	276	79	10.2246	49.1212	-0.0869455	0.103696	-0.838464	0.402351	0.459829	0.587214	0.595097

### Sheet: PhenotypicMeasures_TwinsUK
BMIclass	FeatureID	FeatureLabel	N	DoF	vsMetBMIclass_nMatched	vsMetBMIclass_nMismatched	vsMetBMIclass_UnivarR2	vsMetBMIclass_R2	vsMetBMIclass_Bcoef	vsMetBMIclass_BcoefSE	vsMetBMIclass_tStat	vsMetBMIclass_Pval	vsMetBMIclass_AdjPval_within1	vsMetBMIclass_AdjPval_all
Normal	Adiponectin	Adiponectin	36	32	10	26	2.04749	11.1687	-0.376476	0.375588	-1.00236	0.323688	0.323688	0.369929
Normal	DEXA-AndroidGynoidRatio	Android-to-gynoid	651	646	246	405	10.4539	24.7712	0.466594	0.0761927	6.12387	1.58609e-09	3.17219e-09	3.80663e-08
Normal	DEXA-TotalFatPercentage	Percent total fat	655	650	246	409	12.9487	42.3564	0.315689	0.0663961	4.75464	2.44998e-06	4.89996e-06	2.93997e-05
Normal	DiastolicBP	Diastolic BP	775	770	292	483	0.0018105	3.94796	-0.123365	0.0781867	-1.57782	0.115017	0.230035	0.182013
Normal	Glucose	Glucose	778	773	293	485	0.915424	4.8879	0.105084	0.0777014	1.35241	0.176641	0.176641	0.223125
Normal	HDL-cholesterol	HDL-cholesterol	770	765	287	483	2.68009	8.51409	-0.345559	0.07648	-4.51829	7.2195e-06	1.4439e-05	5.7756e-05
Normal	HOMA-IR	HOMA-IR	779	774	293	486	2.4345	8.63548	0.194111	0.0761282	2.54979	0.0109704	0.0182841	0.0329113
Normal	Hs-CRP	Hs-CRP	288	283	84	204	6.02745	8.0907	0.472439	0.13074	3.61358	0.000357299	0.000714598	0.00214379
Normal	Insulin	Insulin	779	774	293	486	1.97874	7.10598	0.17651	0.0767627	2.29942	0.0217465	0.043493	0.0521916
Normal	LDL-cholesterol	LDL-cholesterol	778	773	293	485	2.2608	3.10443	0.261645	0.0784088	3.33693	0.000887577	0.00177515	0.00426037
Normal	SystolicBP	Systolic BP	773	768	292	481	0.169095	16.1429	-0.104126	0.0730698	-1.42501	0.154559	0.309119	0.217048
Normal	Triglycerides	Triglycerides	776	771	293	483	3.58678	8.57566	0.229753	0.0762512	3.01311	0.00267052	0.00534105	0.0106821
Obese	Adiponectin	Adiponectin	18	14	17	1	20.3987	30.155	2.25687	1.04936	2.15071	0.0494516	0.0989032	0.0966942
Obese	DEXA-AndroidGynoidRatio	Android-to-gynoid	272	267	199	73	0.127611	15.6787	-0.112473	0.136358	-0.824832	0.410203	0.410203	0.447495
Obese	DEXA-TotalFatPercentage	Percent total fat	277	272	200	77	9.39736	42.2079	-0.22008	0.111451	-1.97468	0.0493153	0.0493153	0.0966942
Obese	DiastolicBP	Diastolic BP	332	327	245	87	0.239274	4.09148	0.0992352	0.132123	0.75108	0.453145	0.453145	0.472847
Obese	Glucose	Glucose	322	317	236	86	0.643644	6.68907	-0.204946	0.13194	-1.55333	0.121342	0.176641	0.182013
Obese	HDL-cholesterol	HDL-cholesterol	334	329	246	88	2.51011	16.0226	0.36479	0.12323	2.96023	0.00329726	0.00329726	0.0113049
Obese	HOMA-IR	HOMA-IR	324	319	239	85	3.11455	10.5768	-0.305977	0.128994	-2.37202	0.0182841	0.0182841	0.0487577
Obese	Hs-CRP	Hs-CRP	114	109	95	19	3.98358	10.7273	-0.290882	0.261552	-1.11214	0.268525	0.268525	0.322231
Obese	Insulin	Insulin	317	312	231	86	1.55756	8.28852	-0.182875	0.130712	-1.39907	0.162786	0.162786	0.217048
Obese	LDL-cholesterol	LDL-cholesterol	331	326	243	88	0.672753	4.8276	-0.211779	0.131339	-1.61246	0.107829	0.107829	0.182013
Obese	SystolicBP	Systolic BP	331	326	243	88	0.135205	3.83229	0.0853689	0.132101	0.646238	0.51858	0.51858	0.51858
Obese	Triglycerides	Triglycerides	317	312	233	84	1.28732	1.52416	-0.265794	0.136482	-1.94746	0.052376	0.052376	0.0966942

### Sheet: GutMicrobiomeDiversity_Arivale
BMIclass	Metric	N	DoF	vsMetBMIclass_nMatched	vsMetBMIclass_nMismatched	vsMetBMIclass_UnivarR2	vsMetBMIclass_R2	vsMetBMIclass_Bcoef	vsMetBMIclass_BcoefSE	vsMetBMIclass_tStat	vsMetBMIclass_Pval	vsMetBMIclass_AdjPval_within1	vsMetBMIclass_AdjPval_within2	vsMetBMIclass_AdjPval_all	vsProtBMIclass_nMatched	vsProtBMIclass_nMismatched	vsProtBMIclass_UnivarR2	vsProtBMIclass_R2	vsProtBMIclass_Bcoef	vsProtBMIclass_BcoefSE	vsProtBMIclass_tStat	vsProtBMIclass_Pval	vsProtBMIclass_AdjPval_within1	vsProtBMIclass_AdjPval_within2	vsProtBMIclass_AdjPval_all	vsChemBMIclass_nMatched	vsChemBMIclass_nMismatched	vsChemBMIclass_UnivarR2	vsChemBMIclass_R2	vsChemBMIclass_Bcoef	vsChemBMIclass_BcoefSE	vsChemBMIclass_tStat	vsChemBMIclass_Pval	vsChemBMIclass_AdjPval_within1	vsChemBMIclass_AdjPval_within2	vsChemBMIclass_AdjPval_all	vsCombiBMIclass_nMatched	vsCombiBMIclass_nMismatched	vsCombiBMIclass_UnivarR2	vsCombiBMIclass_R2	vsCombiBMIclass_Bcoef	vsCombiBMIclass_BcoefSE	vsCombiBMIclass_tStat	vsCombiBMIclass_Pval	vsCombiBMIclass_AdjPval_within1	vsCombiBMIclass_AdjPval_within2	vsCombiBMIclass_AdjPval_all
Normal	Chao1	240	230	150	90	3.50473	15.2184	-0.349366	0.140407	-2.48823	0.0135472	0.054189	0.0135472	0.0406417	157	83	2.34432	14.1979	-0.272376	0.148106	-1.83906	0.0671957	0.179188	0.134391	0.134391	113	127	1.78301	13.5261	-0.166452	0.132881	-1.25265	0.211607	0.282142	0.211607	0.267293	173	67	1.91745	13.7041	-0.229163	0.160182	-1.43064	0.153889	0.282142	0.307778	0.246223
Normal	Observed	240	230	150	90	3.51069	15.6147	-0.356216	0.140079	-2.54297	0.0116483	0.0465932	0.0135472	0.039937	157	83	2.39379	14.579	-0.280372	0.147777	-1.89727	0.059045	0.157453	0.134391	0.134391	113	127	1.78706	13.8615	-0.170544	0.132623	-1.28594	0.199759	0.266345	0.211607	0.267293	173	67	1.99488	14.0977	-0.241881	0.159816	-1.5135	0.131526	0.212788	0.307778	0.227987
Normal	Shannon	240	230	150	90	6.86325	15.1796	-0.496347	0.140439	-3.53424	0.000494256	0.00395405	0.00190776	0.00763106	157	83	5.35253	13.4042	-0.407998	0.14879	-2.74212	0.00658473	0.0175593	0.0395084	0.0316067	113	127	2.85786	11.8728	-0.24705	0.134145	-1.84166	0.0668126	0.0890834	0.200438	0.134391	173	67	5.06918	13.0449	-0.41113	0.160792	-2.5569	0.0112047	0.0224093	0.067228	0.039937
Obese	Chao1	260	250	198	62	7.73827	12.8093	0.502069	0.154041	3.25932	0.00127184	0.0101747	0.00190776	0.00763106	199	61	1.98597	9.20792	0.0847864	0.158763	0.534042	0.593787	0.593787	0.593787	0.593787	145	115	3.56042	9.71198	0.178224	0.137401	1.29711	0.195789	0.282142	0.211607	0.267293	209	51	2.05338	9.40591	0.153572	0.168345	0.912243	0.36252	0.414308	0.36252	0.395476
Obese	Observed	260	250	198	62	8.32874	13.4586	0.527712	0.153466	3.43862	0.000684825	0.0054786	0.00190776	0.00763106	199	61	2.13423	9.49522	0.0948961	0.158512	0.598668	0.549936	0.549936	0.593787	0.573847	145	115	4.03385	10.1817	0.206567	0.137043	1.50732	0.132992	0.212788	0.211607	0.227987	209	51	2.40397	9.80338	0.185061	0.167976	1.10171	0.271647	0.310454	0.325976	0.325976
Obese	Shannon	260	250	198	62	7.14951	15.8604	0.498307	0.151322	3.29303	0.00113437	0.00453747	0.00190776	0.00763106	199	61	2.48982	12.5057	0.143077	0.155853	0.918026	0.35949	0.35949	0.539235	0.395476	145	115	3.8668	13.5292	0.262525	0.134465	1.95237	0.0520109	0.0832174	0.200438	0.134391	209	51	2.27891	12.7672	0.208609	0.165193	1.26282	0.207829	0.237519	0.311744	0.267293
