## Supplementary Data 7 for "Multiomic Body Mass Index signatures in blood reveal clinically relevant population heterogeneity and variable responses to a healthy lifestyle intervention"

### Sheet: README
Supplementary Data 7. Plasma analyte correlations modified by the baseline metabolic state and by lifestyle intervention.
This .xlsx file contains the interaction analysis summary for the plasma analyte correlations modified by the baseline MetBMI and by days in program, corresponding to Figure 6.
GLM: transformed analyte1 ~ intercept + transformed analyte2 + (transformed analyte2 x log-transformed MetBMI) + log-transformed MetBMI + C(sex) + age + PC1 + PC2 + PC3 + PC4 + PC5.
GEE: transformed analyte1 ~ intercept + transformed analyte2 + (transformed analyte2 x days in program) + days in program + C(sex) + age + PC1 + PC2 + PC3 + PC4 + PC5 + C(season).
Abbreviation: BMI, body mass index; GLM, generalized linear model; MetBMI, metabolomics-inferred BMI; PC, ancestry principal component; GEE, generalized estimating equation; FDR, false discovery rate.
InteractionAnalyses
This sheet contains the 100 analyte–analyte correlation pairs that were significantly modified by the baseline MetBMI, which were identified through the 608,856 GLMs (FDR < 0.05).
Column description:
– PairLabel: label for the analyte1–analyte2 pairs.
– Variable1: analyte1 label.
– Variable2: analyte2 label.
– Pearson_r: Pearson’s r coefficient for the analyte1–analyte2 pair (i.e., between Variable1 and Variable2) in the overall Arivale sub-cohort (608 participants).
– GLM_N: sample size of the GLM for the analyte1–analyte2 pair (i.e., the number of participants, who had the baseline measurements for both analyte1 and analyte2, in the overall Arivale sub-cohort).
– GLM_Bcoef: β-coefficient estimate for the interaction term between analyte2 and MetBMI in the GLM for the analyte1–analyte2 pair.
– GLM_BcoefSE: the standard error of the above GLM β-coefficient estimate.
– GLM_tStat: t-statistic for the above GLM β-coefficient estimate.
– GLM_DoF: degrees of freedom in the GLM for the analyte1–analyte2 pair.
– GLM_Pval: P-value derived from the above GLM t-statistic.
– GLM_AdjPval: adjusted P-value with the Benjamini–Hochberg method across the 608,856 GLMs.
– GEE_nObs: sample size of the GEE for the analyte1–analyte2 pair (i.e., the number of measurements/observations for the following participants during the program).
– GEE_nGroups: the number of unique participants, who had measurements for both analyte1 and analyte2, in the baseline metabolically obese group (i.e., the baseline obese MetBMI class; 182 participants).
– GEE_Bcoef: β-coefficient estimate for the interaction term between analyte2 and days in program in the GEE for the analyte1–analyte2 pair.
– GEE_BcoefSE: the standard error of the above GEE β-coefficient estimate.
– GEE_tStat: t-statistic for the above GEE β-coefficient estimate.
– GEE_Pval: P-value derived from the above GEE t-statistic.
– GEE_AdjPval: adjusted P-value with the Benjamini–Hochberg method across the 100 GEEs.

### Sheet: InteractionAnalyses
PairLabel	Variable1	Variable2	Pearson_r	GLM_N	GLM_Bcoef	GLM_BcoefSE	GLM_tStat	GLM_DoF	GLM_Pval	GLM_AdjPval	GEE_nObs	GEE_nGroups	GEE_Bcoef	GEE_BcoefSE	GEE_tStat	GEE_Pval	GEE_AdjPval
1-(1-enyl-palmitoyl)-GPC (P-16:0)* vs. glycerophosphorylcholine (GPC)	1-(1-enyl-palmitoyl)-GPC (P-16:0)*	glycerophosphorylcholine (GPC)	0.50343	527	-0.196542	0.0337282	-5.82723	516	5.63541e-09	0.00114372	337	181	0.315914	0.0575477	5.4896	4.02841e-08	4.02841e-06
1-eicosenoyl-GPC (20:1)* vs. glycerophosphorylcholine (GPC)	1-eicosenoyl-GPC (20:1)*	glycerophosphorylcholine (GPC)	0.491958	527	-0.174638	0.0306813	-5.69201	516	1.25554e-08	0.00152889	340	180	0.2821	0.0545036	5.1758	2.26933e-07	1.13467e-05
1-stearoyl-GPC (18:0) vs. glycerophosphorylcholine (GPC)	1-stearoyl-GPC (18:0)	glycerophosphorylcholine (GPC)	0.542406	535	-0.180417	0.0324063	-5.56735	524	2.58637e-08	0.00200117	344	180	0.290783	0.0594518	4.89106	1.00293e-06	3.34309e-05
1-palmitoleoyl-GPC (16:1)* vs. glycerophosphorylcholine (GPC)	1-palmitoleoyl-GPC (16:1)*	glycerophosphorylcholine (GPC)	0.45658	539	-0.191622	0.03479	-5.50796	528	3.63017e-08	0.0023657	340	179	0.302386	0.0629431	4.80411	1.5544e-06	3.88601e-05
1-dihomo-linoleoyl-GPC (20:2)* vs. glycerophosphorylcholine (GPC)	1-dihomo-linoleoyl-GPC (20:2)*	glycerophosphorylcholine (GPC)	0.534913	535	-0.16983	0.0332273	-5.11115	524	3.20208e-07	0.0102327	341	182	0.263247	0.0570268	4.6162	3.90828e-06	6.57107e-05
1-palmitoyl-GPC (16:0) vs. glycerophosphorylcholine (GPC)	1-palmitoyl-GPC (16:0)	glycerophosphorylcholine (GPC)	0.512764	539	-0.171189	0.0335536	-5.10197	528	3.36128e-07	0.0102327	343	182	0.308436	0.0668422	4.61438	3.94264e-06	6.57107e-05
1-margaroyl-GPC (17:0) vs. glycerophosphorylcholine (GPC)	1-margaroyl-GPC (17:0)	glycerophosphorylcholine (GPC)	0.525922	534	-0.169336	0.0329134	-5.1449	523	2.6767e-07	0.00905404	339	181	0.267117	0.0602472	4.43369	9.26329e-06	0.000132333
1-oleoyl-GPC (18:1) vs. glycerophosphorylcholine (GPC)	1-oleoyl-GPC (18:1)	glycerophosphorylcholine (GPC)	0.493973	539	-0.153492	0.0305433	-5.0254	528	5.02391e-07	0.0127452	339	181	0.236479	0.0569535	4.15214	3.29385e-05	0.000411731
homoarginine vs. alpha-hydroxyisocaproate	homoarginine	alpha-hydroxyisocaproate	0.249887	562	0.197559	0.0355036	5.56448	551	2.62941e-08	0.00200117	341	181	-0.0961924	0.026676	-3.60595	0.000311015	0.00345572
sphingomyelin (d18:1/22:2, d18:2/22:1, d16:1/24:2)* vs. 1-palmitoyl-2-linoleoyl-GPE (16:0/18:2)	sphingomyelin (d18:1/22:2, d18:2/22:1, d16:1/24:2)*	1-palmitoyl-2-linoleoyl-GPE (16:0/18:2)	0.0091008	545	-0.170387	0.0369425	-4.61223	534	3.98369e-06	0.0404249	340	181	0.127222	0.0361524	3.51904	0.000433112	0.00433112
homoarginine vs. phenyllactate (PLA)	homoarginine	phenyllactate (PLA)	0.158111	553	0.16193	0.0353192	4.58475	542	4.54537e-06	0.0432418	339	179	-0.0878835	0.0267128	-3.28994	0.00100208	0.00910986
2-oxoarginine* vs. alpha-hydroxyisocaproate	2-oxoarginine*	alpha-hydroxyisocaproate	0.239119	530	0.217293	0.0389884	5.57329	519	2.49979e-08	0.00200117	324	179	-0.147473	0.0464588	-3.17428	0.0015021	0.0125175
1-stearoyl-2-docosahexaenoyl-GPE (18:0/22:6)* vs. ALBUMIN	1-stearoyl-2-docosahexaenoyl-GPE (18:0/22:6)*	ALBUMIN	0.0433675	566	0.17465	0.0389945	4.47882	555	7.50552e-06	0.0488574	347	182	-0.0960676	0.0320654	-2.99599	0.0027356	0.0210431
X - 21467 vs. palmitoleoyl-linoleoyl-glycerol (16:1/18:2) [1]*	X - 21467	palmitoleoyl-linoleoyl-glycerol (16:1/18:2) [1]*	0.25004	537	0.189375	0.0421984	4.48772	526	7.19885e-06	0.0488574	325	178	-0.1124	0.037963	-2.96077	0.00306867	0.021919
INSULIN vs. HOMA-IR	INSULIN	HOMA-IR	0.973131	591	-0.0942877	0.00865893	-10.8891	580	1.29968e-27	7.91321e-22	352	176	0.0220529	0.00769615	2.86545	0.00416422	0.0277615
myristate (14:0) vs. FIGF	myristate (14:0)	FIGF	0.0828486	577	-0.183854	0.0409859	-4.48578	566	7.26482e-06	0.0488574	361	181	0.123551	0.0447654	2.75996	0.00578091	0.0361307
X - 15503 vs. CCL2_2	X - 15503	CCL2_2	0.268827	564	0.190841	0.0376838	5.06427	553	4.09978e-07	0.0118866	350	180	-0.134843	0.0496408	-2.71638	0.00659997	0.0388234
X - 15503 vs. CCL2_1	X - 15503	CCL2_1	0.264404	567	0.17643	0.0362035	4.87328	556	1.09758e-06	0.0190934	351	180	-0.124942	0.0472526	-2.64413	0.00819015	0.0455008
sphingomyelin (d18:1/20:2, d18:2/20:1, d16:1/22:2)* vs. 1-palmitoyl-2-linoleoyl-GPE (16:0/18:2)	sphingomyelin (d18:1/20:2, d18:2/20:1, d16:1/22:2)*	1-palmitoyl-2-linoleoyl-GPE (16:0/18:2)	0.0790406	539	-0.178384	0.0371693	-4.79922	528	1.59283e-06	0.023683	339	181	0.105216	0.0402243	2.61574	0.00890345	0.0468602
pyruvate vs. SPON2	pyruvate	SPON2	0.140545	576	0.189132	0.039955	4.73363	565	2.20536e-06	0.0285691	356	181	-0.112146	0.0440752	-2.54442	0.010946	0.0524844
9-hydroxystearate vs. IL6_2	9-hydroxystearate	IL6_2	0.00902249	559	0.172384	0.035614	4.84034	548	1.29618e-06	0.0204824	331	178	-0.104724	0.0411974	-2.54201	0.0110217	0.0524844
9-hydroxystearate vs. IL6_1	9-hydroxystearate	IL6_1	0.0111299	558	0.163584	0.0357212	4.57947	547	4.66147e-06	0.043664	331	178	-0.107363	0.0434699	-2.46981	0.0135183	0.0614468
7-methylguanine vs. IL1RL2	7-methylguanine	IL1RL2	0.010121	576	0.179742	0.0402244	4.46849	565	7.87724e-06	0.0488908	360	182	-0.122446	0.051931	-2.35785	0.0183809	0.0799171
2-oxoarginine* vs. 2-hydroxy-3-methylvalerate	2-oxoarginine*	2-hydroxy-3-methylvalerate	0.25159	521	0.200235	0.0413276	4.84508	510	1.26562e-06	0.0204824	324	176	-0.114865	0.0496274	-2.31454	0.020638	0.0859918
9-hydroxystearate vs. FABP4	9-hydroxystearate	FABP4	0.0138495	564	0.19243	0.0370123	5.19907	553	2.00286e-07	0.00717327	335	179	-0.0899234	0.0394674	-2.27842	0.0227015	0.0908059
sphingomyelin (d18:1/22:2, d18:2/22:1, d16:1/24:2)* vs. 1-palmitoyl-2-oleoyl-GPE (16:0/18:1)	sphingomyelin (d18:1/22:2, d18:2/22:1, d16:1/24:2)*	1-palmitoyl-2-oleoyl-GPE (16:0/18:1)	-0.0119323	559	-0.19002	0.038536	-4.93097	548	8.18208e-07	0.0170532	341	181	0.0763994	0.0338462	2.25725	0.0239925	0.0910848
CD163 vs. INSULIN	CD163	INSULIN	0.229797	592	0.177349	0.0390902	4.53691	581	5.70847e-06	0.0485415	355	177	-0.0737795	0.0328239	-2.24774	0.0245929	0.0910848
9-hydroxystearate vs. LEP	9-hydroxystearate	LEP	0.180289	563	0.1717	0.0379416	4.52537	552	6.02887e-06	0.0485415	335	179	-0.0792817	0.0364936	-2.17249	0.029819	0.106497
LIFR vs. INSULIN	LIFR	INSULIN	-0.0679292	588	0.181006	0.0402461	4.49749	577	6.87592e-06	0.0485415	352	177	-0.0995756	0.0469723	-2.11988	0.0340161	0.117297
oleate/vaccenate (18:1) vs. FIGF	oleate/vaccenate (18:1)	FIGF	0.0658884	574	-0.187406	0.0415139	-4.5143	563	6.35275e-06	0.0485415	355	182	0.0935218	0.0449853	2.07894	0.0376227	0.1232
2-oxoarginine* vs. beta-hydroxyisovalerate	2-oxoarginine*	beta-hydroxyisovalerate	0.237716	529	0.184628	0.0377447	4.8915	518	1.00072e-06	0.0184634	320	176	-0.106393	0.0513283	-2.07279	0.038192	0.1232
X - 14056 vs. 1-palmitoyl-2-oleoyl-GPE (16:0/18:1)	X - 14056	1-palmitoyl-2-oleoyl-GPE (16:0/18:1)	0.11657	551	0.186478	0.0414065	4.50361	540	6.68089e-06	0.0485415	342	179	-0.100869	0.050381	-2.00213	0.0452712	0.141473
10-heptadecenoate (17:1n7) vs. FIGF	10-heptadecenoate (17:1n7)	FIGF	0.0592583	574	-0.186942	0.041335	-4.52261	563	6.10821e-06	0.0485415	351	182	0.090706	0.0463584	1.95662	0.0503918	0.152702
1-stearoyl-2-oleoyl-GPS (18:0/18:1) vs. arginine	1-stearoyl-2-oleoyl-GPS (18:0/18:1)	arginine	0.0918422	546	0.18163	0.0385796	4.70794	535	2.50238e-06	0.0311712	330	180	-0.087452	0.045583	-1.91852	0.0550447	0.161896
X - 18886 vs. HAO1	X - 18886	HAO1	0.00645027	539	0.199456	0.0405451	4.91936	528	8.68265e-07	0.0170532	329	176	-0.0898371	0.0474351	-1.89389	0.0582391	0.165911
CD274 vs. FGF23_2	CD274	FGF23_2	0.314702	591	-0.148761	0.0332789	-4.47012	580	7.81757e-06	0.0488908	364	178	0.0665945	0.035644	1.86833	0.0617166	0.165911
sphingomyelin (d18:1/25:0, d19:0/24:1, d20:1/23:0, d19:1/24:0)* vs. indolepropionate	sphingomyelin (d18:1/25:0, d19:0/24:1, d20:1/23:0, d19:1/24:0)*	indolepropionate	-0.13386	544	0.182075	0.0405004	4.49564	533	6.93614e-06	0.0485415	339	181	-0.0799304	0.0429575	-1.86069	0.0627884	0.165911
7-methylguanine vs. piperine	7-methylguanine	piperine	0.108154	541	-0.19631	0.043509	-4.51194	530	6.42367e-06	0.0485415	333	180	0.084832	0.0457234	1.85533	0.063549	0.165911
ceramide (d18:1/20:0, d16:1/22:0, d20:1/18:0)* vs. bilirubin (E,E)*	ceramide (d18:1/20:0, d16:1/22:0, d20:1/18:0)*	bilirubin (E,E)*	-0.0261437	530	0.164229	0.0362488	4.5306	519	5.88166e-06	0.0485415	328	175	-0.0761234	0.0412081	-1.84729	0.0647052	0.165911
1-palmitoyl-2-adrenoyl-GPC (16:0/22:4)* vs. FERRITIN	1-palmitoyl-2-adrenoyl-GPC (16:0/22:4)*	FERRITIN	0.0573955	566	-0.187434	0.0418223	-4.48167	555	7.40614e-06	0.0488574	252	172	0.0980137	0.0556206	1.76218	0.0780384	0.195096
THBS2 vs. CCL3_1	THBS2	CCL3_1	0.242326	594	0.193794	0.039141	4.95117	583	7.37676e-07	0.0167943	362	176	-0.0605799	0.0351267	-1.72461	0.0845978	0.206336
THBS2 vs. ALAT (SGPT)	THBS2	ALAT (SGPT)	0.0108708	593	0.183289	0.0406681	4.50694	582	6.57682e-06	0.0485415	362	181	-0.0556917	0.0343548	-1.62107	0.105002	0.250004
LDL SMALL vs. HDL CHOL DIRECT	LDL SMALL	HDL CHOL DIRECT	-0.648321	592	0.163408	0.0324982	5.0282	581	4.95094e-07	0.0127452	364	181	-0.0662615	0.0422538	-1.56818	0.11684	0.270767
HOMA-IR vs. GGT	HOMA-IR	GGT	0.345566	578	0.155609	0.0345139	4.50858	567	6.52625e-06	0.0485415	341	173	0.0419991	0.0271046	1.54952	0.121257	0.270767
KITLG_1 vs. REN	KITLG_1	REN	0.0591709	593	-0.190367	0.0384428	-4.95194	582	7.34767e-07	0.0167943	360	178	0.0395622	0.0255722	1.54708	0.121845	0.270767
SERPINE1 vs. PDGFB	SERPINE1	PDGFB	0.650178	596	-0.127918	0.0285993	-4.47277	585	7.7213e-06	0.0488908	368	181	0.0617495	0.0402944	1.53246	0.125409	0.272628
sphingomyelin (d18:1/20:2, d18:2/20:1, d16:1/22:2)* vs. 1-palmitoyl-2-oleoyl-GPE (16:0/18:1)	sphingomyelin (d18:1/20:2, d18:2/20:1, d16:1/22:2)*	1-palmitoyl-2-oleoyl-GPE (16:0/18:1)	0.0452886	551	-0.211729	0.0385244	-5.49598	540	3.88549e-08	0.0023657	337	181	0.0674624	0.046896	1.43855	0.150277	0.317408
SERPINE1 vs. PDGFA	SERPINE1	PDGFA	0.815408	600	-0.115636	0.0197307	-5.86069	589	4.60961e-09	0.00114372	373	182	0.0353637	0.0249036	1.42002	0.155601	0.317408
X - 21339 vs. KITLG_1	X - 21339	KITLG_1	0.085191	579	-0.16453	0.0368172	-4.46882	568	7.86508e-06	0.0488908	358	180	0.0338495	0.0240458	1.40771	0.159216	0.317408
HOMA-IR vs. GLUCOSE	HOMA-IR	GLUCOSE	0.543233	588	0.126226	0.0260274	4.84973	577	1.23627e-06	0.0204824	349	175	-0.0347335	0.0247774	-1.40182	0.160969	0.317408
sphingomyelin (d18:1/20:2, d18:2/20:1, d16:1/22:2)* vs. 1-myristoyl-2-palmitoyl-GPC (14:0/16:0)	sphingomyelin (d18:1/20:2, d18:2/20:1, d16:1/22:2)*	1-myristoyl-2-palmitoyl-GPC (14:0/16:0)	0.123881	541	-0.169608	0.037973	-4.46654	530	7.94964e-06	0.0488908	332	181	0.0678575	0.0485118	1.39878	0.161878	0.317408
NTF3 vs. LTA	NTF3	LTA	0.0562176	593	-0.191502	0.0410503	-4.66507	582	3.08508e-06	0.0341522	367	179	0.0673966	0.0506495	1.33065	0.183305	0.35251
sphingomyelin (d18:1/22:2, d18:2/22:1, d16:1/24:2)* vs. LPIR_SCORE	sphingomyelin (d18:1/22:2, d18:2/22:1, d16:1/24:2)*	LPIR_SCORE	-0.120481	591	-0.209626	0.0401671	-5.21885	580	1.80034e-07	0.00687125	353	181	0.0412614	0.0317201	1.3008	0.193328	0.36477
X - 21829 vs. CST5	X - 21829	CST5	0.0323038	564	0.179445	0.0387181	4.63466	553	3.57531e-06	0.0375319	357	180	-0.052032	0.0407715	-1.27619	0.201889	0.373869
HOMA-IR vs. HDL CHOL DIRECT	HOMA-IR	HDL CHOL DIRECT	-0.469074	589	-0.156256	0.032036	-4.87751	578	1.07433e-06	0.0190934	354	177	0.0420001	0.0338181	1.24194	0.214258	0.38956
1-palmitoyl-2-arachidonoyl-GPE (16:0/20:4)* vs. sphingomyelin (d18:1/22:2, d18:2/22:1, d16:1/24:2)*	1-palmitoyl-2-arachidonoyl-GPE (16:0/20:4)*	sphingomyelin (d18:1/22:2, d18:2/22:1, d16:1/24:2)*	0.0648964	565	-0.180367	0.0390905	-4.61408	554	3.94839e-06	0.0404249	339	180	0.0456882	0.0372077	1.22792	0.219476	0.391849
X - 12026 vs. sphingomyelin (d17:2/16:0, d18:2/15:0)*	X - 12026	sphingomyelin (d17:2/16:0, d18:2/15:0)*	0.198007	547	0.168071	0.0371737	4.52123	536	6.14799e-06	0.0485415	335	180	0.0362432	0.0297647	1.21766	0.223354	0.391849
sphingomyelin (d18:1/21:0, d17:1/22:0, d16:1/23:0)* vs. 1-(1-enyl-stearoyl)-2-oleoyl-GPC (P-18:0/18:1)	sphingomyelin (d18:1/21:0, d17:1/22:0, d16:1/23:0)*	1-(1-enyl-stearoyl)-2-oleoyl-GPC (P-18:0/18:1)	0.377867	543	0.16567	0.0371362	4.46114	532	8.15266e-06	0.049638	349	181	-0.0446584	0.0383255	-1.16524	0.243921	0.415806
X - 12680 vs. 1-palmitoyl-2-adrenoyl-GPC (16:0/22:4)*	X - 12680	1-palmitoyl-2-adrenoyl-GPC (16:0/22:4)*	-0.0508278	493	0.196545	0.0436978	4.49781	482	6.86569e-06	0.0485415	322	175	-0.0684763	0.0589409	-1.16178	0.245326	0.415806
S-adenosylhomocysteine (SAH) vs. FABP4	S-adenosylhomocysteine (SAH)	FABP4	0.107895	517	0.190961	0.0405658	4.70743	506	2.50862e-06	0.0311712	326	177	-0.0486364	0.0443417	-1.09685	0.272705	0.454508
sphingomyelin (d18:2/24:2)* vs. 1-(1-enyl-palmitoyl)-2-palmitoleoyl-GPC (P-16:0/16:1)*	sphingomyelin (d18:2/24:2)*	1-(1-enyl-palmitoyl)-2-palmitoleoyl-GPC (P-16:0/16:1)*	0.363352	538	0.164114	0.0365304	4.49255	527	7.03758e-06	0.0486917	336	181	0.0378572	0.0365026	1.03711	0.299684	0.491285
FST vs. CRP HIGH SENSITIVITY	FST	CRP HIGH SENSITIVITY	0.421219	592	-0.168612	0.0355134	-4.74783	581	2.05606e-06	0.027214	358	178	0.044628	0.0450337	0.990992	0.32169	0.516339
sphingomyelin (d18:1/22:2, d18:2/22:1, d16:1/24:2)* vs. N-stearoyl-sphinganine (d18:0/18:0)*	sphingomyelin (d18:1/22:2, d18:2/22:1, d16:1/24:2)*	N-stearoyl-sphinganine (d18:0/18:0)*	0.366609	539	-0.173409	0.036273	-4.78067	528	1.74709e-06	0.0241755	336	179	-0.037606	0.0382315	-0.983637	0.325294	0.516339
uracil vs. HGF	uracil	HGF	0.101143	543	-0.168671	0.0369936	-4.55945	532	5.12878e-06	0.0466073	296	170	0.0516454	0.0559863	0.922465	0.356286	0.553247
sphingomyelin (d18:1/22:2, d18:2/22:1, d16:1/24:2)* vs. OMEGA_6_TOTAL	sphingomyelin (d18:1/22:2, d18:2/22:1, d16:1/24:2)*	OMEGA_6_TOTAL	0.182828	587	0.181392	0.0368686	4.91997	576	8.65572e-07	0.0170532	354	181	-0.0374968	0.0410143	-0.914238	0.360592	0.553247
ornithine vs. CRP HIGH SENSITIVITY	ornithine	CRP HIGH SENSITIVITY	-0.0676792	566	0.203963	0.0380567	5.35945	555	8.34777e-08	0.00423549	345	178	0.0451069	0.0498084	0.905608	0.365143	0.553247
sphingomyelin (d18:1/20:2, d18:2/20:1, d16:1/22:2)* vs. TRIGLYCERIDES	sphingomyelin (d18:1/20:2, d18:2/20:1, d16:1/22:2)*	TRIGLYCERIDES	0.0343424	571	-0.185057	0.0377294	-4.90486	560	9.34944e-07	0.017789	344	181	0.0345505	0.0395899	0.872712	0.38282	0.564788
ceramide (d18:1/14:0, d16:1/16:0)* vs. 1-palmityl-2-oleoyl-GPC (O-16:0/18:1)*	ceramide (d18:1/14:0, d16:1/16:0)*	1-palmityl-2-oleoyl-GPC (O-16:0/18:1)*	-0.277986	518	0.21915	0.0419963	5.2183	507	1.80568e-07	0.00687125	338	180	0.0405517	0.0465872	0.870448	0.384056	0.564788
gamma-glutamylisoleucine* vs. LDLR	gamma-glutamylisoleucine*	LDLR	0.234944	574	0.161908	0.0344785	4.6959	563	2.65429e-06	0.0323216	352	179	-0.0337304	0.0408457	-0.825799	0.408918	0.592635
sphingomyelin (d18:1/20:2, d18:2/20:1, d16:1/22:2)* vs. 1-eicosenoyl-GPC (20:1)*	sphingomyelin (d18:1/20:2, d18:2/20:1, d16:1/22:2)*	1-eicosenoyl-GPC (20:1)*	-0.117744	543	0.183744	0.0392893	4.67669	532	2.91545e-06	0.032872	338	178	-0.0366591	0.0471741	-0.777102	0.437099	0.624427
sphingomyelin (d18:1/20:2, d18:2/20:1, d16:1/22:2)* vs. LINOLEIC_ACID	sphingomyelin (d18:1/20:2, d18:2/20:1, d16:1/22:2)*	LINOLEIC_ACID	0.0573047	580	0.169012	0.0371651	4.54759	569	5.42642e-06	0.0478828	350	182	0.0373628	0.0494711	0.755245	0.450102	0.633946
sphingomyelin (d18:2/21:0, d16:2/23:0)* vs. oleoyl-arachidonoyl-glycerol (18:1/20:4) [1]*	sphingomyelin (d18:2/21:0, d16:2/23:0)*	oleoyl-arachidonoyl-glycerol (18:1/20:4) [1]*	0.205593	559	-0.165385	0.0369348	-4.47776	548	7.54299e-06	0.0488574	333	174	-0.0300369	0.0424804	-0.707077	0.479518	0.665998
SPP1 vs. ALBUMIN	SPP1	ALBUMIN	-0.06438	601	-0.181198	0.039716	-4.56233	590	5.05893e-06	0.0466073	371	181	0.0267767	0.0387718	0.690622	0.489803	0.670963
tetradecadienoate (14:2)* vs. cis-4-decenoate (10:1n6)*	tetradecadienoate (14:2)*	cis-4-decenoate (10:1n6)*	0.753723	551	-0.130766	0.0281502	-4.64529	540	3.39595e-06	0.0369223	337	180	-0.015842	0.0266836	-0.593698	0.552714	0.746911
sphingomyelin (d18:1/20:2, d18:2/20:1, d16:1/22:2)* vs. N-stearoyl-sphinganine (d18:0/18:0)*	sphingomyelin (d18:1/20:2, d18:2/20:1, d16:1/22:2)*	N-stearoyl-sphinganine (d18:0/18:0)*	0.342902	533	-0.171163	0.0369163	-4.63652	522	3.54326e-06	0.0375319	333	181	0.02626	0.0457693	0.573747	0.566139	0.754852
C-glycosyltryptophan vs. FABP4	C-glycosyltryptophan	FABP4	0.397449	579	0.165386	0.0367023	4.50615	568	6.6014e-06	0.0485415	351	181	-0.0197	0.0364805	-0.540014	0.589187	0.775246
sphingomyelin (d18:2/24:2)* vs. 1-palmityl-2-oleoyl-GPC (O-16:0/18:1)*	sphingomyelin (d18:2/24:2)*	1-palmityl-2-oleoyl-GPC (O-16:0/18:1)*	0.255379	560	0.169769	0.0375156	4.52529	549	6.03119e-06	0.0485415	343	180	0.0147015	0.0299227	0.491315	0.623203	0.803757
sphingomyelin (d18:1/20:0, d16:1/22:0)* vs. LEP	sphingomyelin (d18:1/20:0, d16:1/22:0)*	LEP	0.208825	591	-0.192551	0.0411161	-4.6831	580	2.82566e-06	0.0325582	364	182	0.0204954	0.0421671	0.486052	0.62693	0.803757
hydroxyasparagine** vs. AMBP	hydroxyasparagine**	AMBP	0.329194	570	0.147136	0.0327141	4.49765	559	6.87103e-06	0.0485415	343	176	0.0217029	0.0461428	0.470342	0.638111	0.807735
Triglyceride HDL Ratio vs. TRIGLYCERIDES	Triglyceride HDL Ratio	TRIGLYCERIDES	0.898568	592	0.0903397	0.0157931	5.72019	581	1.06406e-08	0.00152889	360	180	-0.00582545	0.0128257	-0.454203	0.649683	0.8117
sphingomyelin (d18:2/24:2)* vs. palmitoyl-linoleoyl-glycerol (16:0/18:2) [2]*	sphingomyelin (d18:2/24:2)*	palmitoyl-linoleoyl-glycerol (16:0/18:2) [2]*	-0.0276892	543	-0.179769	0.0395096	-4.55002	532	5.36411e-06	0.0478828	330	179	-0.0177231	0.039971	-0.4434	0.657477	0.8117
X - 11378 vs. 5-oxoproline	X - 11378	5-oxoproline	0.173844	530	-0.180882	0.0398808	-4.53556	519	5.74497e-06	0.0485415	324	180	0.0166856	0.0400326	0.4168	0.676825	0.825396
cystine vs. TFF3	cystine	TFF3	0.0037761	568	0.210444	0.0434989	4.83793	557	1.31199e-06	0.0204824	349	181	-0.0199753	0.0515954	-0.387154	0.698642	0.841738
CDCP1 vs. GH1	CDCP1	GH1	-0.125274	601	-0.175781	0.036689	-4.79112	590	1.65849e-06	0.023683	367	181	0.0110382	0.0296091	0.372797	0.7093	0.844405
X - 14056 vs. palmitoyl-oleoyl-glycerol (16:0/18:1) [1]*	X - 14056	palmitoyl-oleoyl-glycerol (16:0/18:1) [1]*	0.0646187	512	0.217896	0.0440255	4.94932	501	7.4475e-07	0.0167943	331	176	-0.0182271	0.0540537	-0.337204	0.735963	0.857938
sphingomyelin (d18:1/20:2, d18:2/20:1, d16:1/22:2)* vs. lactate	sphingomyelin (d18:1/20:2, d18:2/20:1, d16:1/22:2)*	lactate	-0.0576317	545	-0.185585	0.0386895	-4.79677	534	1.61243e-06	0.023683	327	179	-0.0180511	0.0547867	-0.329479	0.741794	0.857938
sphingomyelin (d18:1/20:2, d18:2/20:1, d16:1/22:2)* vs. OMEGA_6_TOTAL	sphingomyelin (d18:1/20:2, d18:2/20:1, d16:1/22:2)*	OMEGA_6_TOTAL	0.126794	579	0.201904	0.0375686	5.37428	568	7.68878e-08	0.00423549	351	182	-0.0163269	0.0527948	-0.309252	0.75713	0.857938
X - 11847 vs. erucate (22:1n9)	X - 11847	erucate (22:1n9)	0.180458	522	-0.193582	0.0431895	-4.48216	511	7.3891e-06	0.0488574	330	177	0.0144886	0.0476504	0.304061	0.761082	0.857938
9-hydroxystearate vs. dehydroepiandrosterone sulfate (DHEA-S)	9-hydroxystearate	dehydroepiandrosterone sulfate (DHEA-S)	-0.103109	537	-0.179891	0.0384178	-4.68249	526	2.83415e-06	0.0325582	320	178	0.0112289	0.0373296	0.300803	0.763565	0.857938
betaine vs. ALBUMIN	betaine	ALBUMIN	0.243597	582	-0.183334	0.0371965	-4.92878	571	8.27447e-07	0.0170532	359	181	0.0133054	0.0467485	0.284617	0.775937	0.862153
aconitate [cis or trans] vs. HAO1	aconitate [cis or trans]	HAO1	0.137422	567	0.179507	0.0377714	4.75246	556	2.00957e-06	0.0271897	344	180	-0.00942213	0.0448631	-0.210019	0.833652	0.916102
X - 11849 vs. 2-hydroxypalmitate	X - 11849	2-hydroxypalmitate	0.0891853	514	-0.201344	0.0437368	-4.60355	503	4.15355e-06	0.0414576	333	179	-0.00785233	0.0440173	-0.178392	0.858415	0.922879
sphingomyelin (d18:2/24:2)* vs. linoleoyl-arachidonoyl-glycerol (18:2/20:4) [1]*	sphingomyelin (d18:2/24:2)*	linoleoyl-arachidonoyl-glycerol (18:2/20:4) [1]*	0.0043629	548	-0.209767	0.0415571	-5.04769	537	4.47177e-07	0.0123757	336	179	-0.00623564	0.0361278	-0.172599	0.862966	0.922879
sphingomyelin (d18:1/25:0, d19:0/24:1, d20:1/23:0, d19:1/24:0)* vs. N-stearoyl-sphinganine (d18:0/18:0)*	sphingomyelin (d18:1/25:0, d19:0/24:1, d20:1/23:0, d19:1/24:0)*	N-stearoyl-sphinganine (d18:0/18:0)*	0.334949	530	-0.175351	0.0387927	-4.5202	519	6.17802e-06	0.0485415	337	182	0.0064491	0.0395222	0.163176	0.87038	0.922879
1-palmitoyl-2-arachidonoyl-GPE (16:0/20:4)* vs. sphingomyelin (d18:1/20:2, d18:2/20:1, d16:1/22:2)*	1-palmitoyl-2-arachidonoyl-GPE (16:0/20:4)*	sphingomyelin (d18:1/20:2, d18:2/20:1, d16:1/22:2)*	0.115692	557	-0.196644	0.0410579	-4.78943	546	1.67259e-06	0.023683	337	180	0.00556284	0.0358639	0.15511	0.876735	0.922879
N-behenoyl-sphingadienine (d18:2/22:0)* vs. PROTEIN, TOTAL SERUM	N-behenoyl-sphingadienine (d18:2/22:0)*	PROTEIN, TOTAL SERUM	0.0276888	561	-0.20623	0.0393948	-5.23495	550	1.6503e-07	0.00687125	337	175	0.00580068	0.0454843	0.127531	0.89852	0.935958
sphingomyelin (d18:1/20:2, d18:2/20:1, d16:1/22:2)* vs. LPIR_SCORE	sphingomyelin (d18:1/20:2, d18:2/20:1, d16:1/22:2)*	LPIR_SCORE	-0.0617791	583	-0.216533	0.0409858	-5.28313	572	1.26998e-07	0.00594798	350	182	0.00385199	0.0392035	0.0982564	0.921729	0.950236
ceramide (d18:2/24:1, d18:1/24:2)* vs. IGFBP1	ceramide (d18:2/24:1, d18:1/24:2)*	IGFBP1	-0.111425	561	0.198641	0.0423889	4.68615	550	2.78399e-06	0.0325582	338	175	-0.00406474	0.0487577	-0.083366	0.93356	0.952613
sphingomyelin (d18:2/24:2)* vs. oleoyl-arachidonoyl-glycerol (18:1/20:4) [1]*	sphingomyelin (d18:2/24:2)*	oleoyl-arachidonoyl-glycerol (18:1/20:4) [1]*	-0.0448477	554	-0.188307	0.0410627	-4.58584	543	4.52163e-06	0.0432418	333	176	0.00148677	0.0372479	0.0399156	0.96816	0.97794
X - 14939 vs. N-acetylarginine	X - 14939	N-acetylarginine	-0.0785141	536	0.175277	0.0381079	4.5995	525	4.23507e-06	0.0415894	339	181	0.00101601	0.0432883	0.0234708	0.981275	0.981275
